# The Genomic Architecture of Circulating Cytokine Levels Points to Drug Targets for Immune-Related Diseases

**DOI:** 10.1101/2024.04.19.24306036

**Authors:** Marek J. Konieczny, Murad Omarov, Rainer Malik, Tom G. Richardson, Sebastian-Edgar Baumeister, Jürgen Bernhagen, Martin Dichgans, Marios K. Georgakis

## Abstract

Circulating cytokines orchestrate immune reactions and are promising drug targets for immune-mediated and inflammatory diseases. Exploring the genetic architecture of circulating cytokine levels could yield key insights into causal mediators of human disease. Here, we performed genome-wide association studies (GWAS) for 40 circulating cytokines in meta-analyses of 74,783 individuals. We detected 359 significant associations between cytokine levels and variants in 169 independent loci, including 150 *trans*- and 19 *cis*-acting loci. Integration with transcriptomic data point to key regulatory mechanisms, such as the buffering function of ACKR1 acting as scavenger for multiple chemokines and the role of TRAFD1 in modulating the cytokine storm triggered by TNF signaling. Applying Mendelian randomization (MR), we detected a network of complex cytokine interconnections with TNF-b, VEGF, and IL-1ra exhibiting pleiotropic downstream effects on multiple cytokines. Drug target *cis*-MR paired with colocalization revealed G-CSF/CSF-3 and CXCL9/MIG as potential causal mediators of asthma and Crohn’s disease, respectively, but also a potentially protective role of TNF-b in multiple sclerosis. Our results provide an overview of the genetic architecture of circulating cytokines and could guide the development of targeted immunotherapies.
