## Supplemental Table 1 for "The Genomic Architecture of Circulating Cytokine Levels Points to Drug Targets for Immune-Related Diseases"

### Sheet: OVERLAPS
Supplementary Table S1: Comparison of significant genomic loci across 3 proteomics assays
Cytokine	YFS Vs. Scallop	YFS Vs. deCode	YFS Vs. all	Scallop Vs. YFS	Scallop Vs. deCode	Scallop Vs. All	deCode Vs. YFS	deCode Vs. Scallop	deCode Vs. All
bNGF	1/13	0/13	1/13				1/2	0/2	1/2
CCL27/CTACK							0/3		0/3
CCL11/eotaxin-1		11/33	11/33				19/44		19/44
FGF-b		1/25	1/25				13/114		13/114
G-CSF/CSF-3		0/21	0/21				2/28		2/28
CXCL1/GROa	4/22	1/22	4/22	2/2	2/2	2/2	22/96	18/96	33/96
HGF	3/25	1/25	3/25	2/3	1/3	2/3	4/8	4/8	4/8
IFNg		0/18	0/18				0/20		0/20
IL-10		2/24	2/24				0/3		0/3
IL-13							2/15		2/15
IL-16	1/22	1/22	1/22	4/6	5/6	5/6	9/42	11/42	15/42
IL-17		0/25	0/25
IL-18							0/3	0/3	0/3
IL-1b		1/14	1/14				2/15		2/15
IL-1ra	0/24	1/24	1/24	0/8	5/8	5/8	2/13	9/13	11/13
IL-2		0/19	0/19				1/5		1/5
IL-2ra		4/23	4/23				1/3		1/3
IL-4		0/24	0/24				0/5		0/5
IL-5		0/5	0/5				0/1		0/1
IL-6	1/23	0/23	1/23	2/5	1/5	2/5	0/1	0/1	0/1
IL-7		0/20	0/20				0/1		0/1
CXCL8/IL-8	2/13	2/13	3/13				3/12	1/12	3/12
IL-9		0/17	0/17				0/5		0/5
CXCL10/IP-10		3/19	3/19				6/10		6/10
M-CSF/CSF-1	1/19	0/19	1/19	0/4	0/4	0/4	6/27	0/27	6/27
CCL2/MCP-1	13/54	11/54	15/54	9/11	7/11	9/11	4/4	4/4	4/4
CCL7/MCP-3		1/9	1/9				4/25		4/25
MIF		1/21	1/21				2/5		2/5
CXCL9/MIG		4/17	4/17				5/5		5/5
CCL3/MIP-1a	0/15	1/15	1/15	1/4	2/4	2/4	2/9	1/9	3/9
CCL4/MIP-1b	52/123		52/123	40/42		40/42
PDGFbb	3/27	3/27	3/27	4/5	4/5	4/5	4/10	6/10	6/10
RANTES		1/21	1/21				3/10		3/10
SCF	2/28	3/28	4/28	5/13	11/13	11/13	6/15	14/15	14/15
SCGF-b		5/32	5/32				9/24		9/24
CXCL12/SDF-1a		0/20	0/20				2/11		2/11
TNF-a		0/11	0/11				0/1		0/1
TNF-b		0/9	0/9				1/2		1/2
TRAIL	10/42	1/42	11/42	3/8	1/8	4/8	0/2	0/2	0/2
VEGF	8/31	11/31	12/31	7/8	7/8	7/8	6/8	5/8	6/8
