## Supplemental Table 3 for "The Genomic Architecture of Circulating Cytokine Levels Points to Drug Targets for Immune-Related Diseases"

### Sheet: heterogenic SNPs
Supplementary Table S3: significant trans-acting heterogenic SNPs from GWAS meta-analysis
SNP	Allele1	Allele2	Zscore	P.value	Direction	HetISq	HetChiSq	HetDf	HetPVal	EAF	beta	se	chr	position	Cytokine	genRegion	genName	locus	expl_var
rs35099140	a	t	5.7210000000000001	1.0579999999999999E-8	?-+	87.2	7.8230000000000004	1	5.1570000000000001E-3	0.23465	4.5967769999999998E-2	8.0349189999999997E-3	14	106952318	bNGF	intron	LINC00221	14q32.33	7.5895759620798098E-4
rs116758863	t	g	-5.6390000000000002	1.7109999999999999E-8	--	74.400000000000006	3.9129999999999998	1	4.7899999999999998E-2	2.1909999999999999E-2	-0.13047099000000001	2.3137257000000001E-2	3	39250894	CCL11/eotaxin-1	upstream	DSTNP4	3p22.2	7.2959039428378098E-4
rs11920996	t	c	9.6329999999999991	5.825E-22	++	94.1	17.003	1	3.7329999999999997E-5	2.3050000000000001E-2	0.21728691999999999	2.2556515999999999E-2	3	42542761	CCL11/eotaxin-1	intron	VIPR1	3p22.1	2.1263778049204199E-3
rs140921648	a	c	5.6890000000000001	1.28E-8	++	76.2	4.21	1	4.0189999999999997E-2	3.9329999999999997E-2	9.9141690000000005E-2	1.742691E-2	7	75202900	CCL11/eotaxin-1	intron	HIP1	7q11.23	7.4274682882854797E-4
rs704903	t	c	-10.066000000000001	7.8319999999999999E-24	--	77.900000000000006	4.5220000000000002	1	3.347E-2	0.24504000000000001	-7.9207760000000002E-2	7.8688419999999992E-3	3	43070847	CCL11/eotaxin-1	intron	FAM198A	3p22.1	2.3212738806870801E-3
rs7550207	t	c	-6.19	6.017E-10	--	82.5	5.726	1	1.6719999999999999E-2	0.26445000000000002	-4.7532190000000002E-2	7.6788669999999998E-3	1	159174885	CCL11/eotaxin-1	intron	ACKR1	1q23.2	8.7894442484812998E-4
rs9810934	a	g	12.568	3.1819999999999997E-36	++	85.9	7.0789999999999997	1	7.7980000000000002E-3	0.28902	9.378061E-2	7.4618569999999997E-3	3	45954352	CCL11/eotaxin-1	intron	LZTFL1	3p21.31	3.6144430232380501E-3
rs78836533	a	g	5.6609999999999996	1.5060000000000001E-8	-+	95.2	20.689	1	5.4020000000000001E-6	5.0790000000000002E-2	8.7922230000000004E-2	1.5531219000000001E-2	4	121168969	FGF-b	intron	RP11-679C8.2	4q27	7.4536312413990102E-4
rs937355	a	g	6.601	4.0879999999999999E-11	-+	96.2	26.081	1	3.2749999999999999E-7	0.30723	4.8782109999999997E-2	7.3901089999999997E-3	4	121570292	FGF-b	intron	RP11-501E14.1	4q27	1.01298695207913E-3
rs6857701	t	c	-5.7789999999999999	7.5070000000000006E-9	+-	87.4	7.9139999999999997	1	4.9059999999999998E-3	0.13741999999999999	-5.7235660000000001E-2	9.9040770000000007E-3	4	122315742	FGF-b	intergenic	RP11-170N16.1	4q27	7.7662741022930897E-4
rs141091752	c	g	7.5119999999999996	5.8250000000000004E-14	-+	95.8	23.896000000000001	1	1.017E-6	2.4119999999999999E-2	0.16693664999999999	2.2222663E-2	4	122898197	FGF-b	intergenic	RP11-170N16.1	4q27	1.3119192505217799E-3
rs141635731	t	g	6.6150000000000002	3.714E-11	++	63.8	2.7650000000000001	1	9.6350000000000005E-2	3.0349999999999999E-2	0.13148457	1.9876729999999999E-2	4	123439970	FGF-b	intergenic	RP11-170N16.1	4q27	1.0175441778449E-3
rs115049760	a	g	-5.5309999999999997	3.1769999999999999E-8	+-	96.2	26.341999999999999	1	2.8599999999999999E-7	3.2419999999999997E-2	-0.10650059000000001	1.9255214E-2	4	124302061	FGF-b	intergenic	RP11-404I7.1	4q28.1	7.1159668538632397E-4
rs60093606	t	g	9.0579999999999998	1.3300000000000001E-19	-+	95.1	20.497	1	5.9730000000000002E-6	0.29165000000000002	6.7916539999999997E-2	7.4979620000000004E-3	4	127266290	FGF-b	intergenic	RP11-404I7.1	4q28.1	1.90585993367838E-3
rs11668536	t	c	-6.5919999999999996	4.3429999999999999E-11	+-	96.6	29.164000000000001	1	6.6500000000000007E-8	0.25120999999999999	-5.1613920000000001E-2	7.8297809999999992E-3	19	45328476	G-CSF/CSF-3	downstream	BCAM	19q13.32	1.00221441199985E-3
rs117372248	a	g	5.6829999999999998	1.3270000000000001E-8	++	86.2	7.2409999999999997	1	7.1279999999999998E-3	0.14473	5.4859989999999997E-2	9.6533509999999993E-3	19	43361820	G-CSF/CSF-3	upstream	PSG8	19q13.2	7.4508058123293295E-4
rs11880654	t	c	-6.6440000000000001	3.0499999999999998E-11	+-	95.4	21.530999999999999	1	3.4809999999999998E-6	8.0379999999999993E-2	-8.2981460000000007E-2	1.2489683E-2	19	45745857	G-CSF/CSF-3	intron	EXOC3L2	19q13.32	1.0180018063888801E-3
rs16979231	t	c	-5.5350000000000001	3.1189999999999997E-8	--	72.8	3.6789999999999998	1	5.5109999999999999E-2	0.20646	-4.6443239999999997E-2	8.3908300000000002E-3	19	45042765	G-CSF/CSF-3	intron	CEACAM22P	19q13.31	7.0677269199290302E-4
rs34939346	t	c	-5.9329999999999998	2.9739999999999999E-9	--	86.9	7.6420000000000003	1	5.7010000000000003E-3	0.19774	-5.0585829999999998E-2	8.5261810000000007E-3	19	40421612	G-CSF/CSF-3	missense	FCGBP	19q13.2	8.1189043518387104E-4
rs56147474	a	g	5.84	5.2199999999999998E-9	++	78.099999999999994	4.5759999999999996	1	3.2419999999999997E-2	0.11398999999999999	6.2428860000000003E-2	1.0689872E-2	3	165798383	G-CSF/CSF-3	intergenic	SLC2A2	3q26.1	7.8723824014479402E-4
rs7252448	t	c	-5.6280000000000001	1.8200000000000001E-8	--	71.099999999999994	3.4660000000000002	1	6.2659999999999993E-2	0.30673	-4.1448789999999999E-2	7.3647449999999998E-3	19	46142053	G-CSF/CSF-3	5_prime_UTR	EML2	19q13.32	7.3065501803614298E-4
rs79924756	a	g	5.4640000000000004	4.6450000000000002E-8	-+	85.9	7.0830000000000002	1	7.7799999999999996E-3	0.21701000000000001	4.5018280000000001E-2	8.2390699999999994E-3	19	44321973	G-CSF/CSF-3	intron	LYPD5	19q13.31	6.8872167993089305E-4
rs10019504	a	g	7.6079999999999997	2.7779999999999999E-14	?++	94.6	18.677	1	1.5480000000000001E-5	2.945E-2	0.14645865999999999	1.9250612E-2	4	71486305	CXCL1/GROa	intergenic	AC112518.3	4q13.3	1.2262056738273699E-3
rs10995445	a	t	-8.6050000000000004	7.629E-18	---	64.400000000000006	5.6219999999999999	2	6.0150000000000002E-2	0.49797999999999998	-5.08802E-2	5.9128649999999998E-3	10	64874754	CXCL1/GROa	downstream	RNU6-543P	10q21.3	1.29437624938379E-3
rs114296817	a	c	6.6859999999999999	2.294E-11	?++	89.2	9.2469999999999999	1	2.3579999999999999E-3	1.0829999999999999E-2	0.2062156	3.0842896000000002E-2	4	68310149	CXCL1/GROa	intron	RP11-584P21.2	4q13.2	9.11113372667657E-4
rs114536173	a	t	7.0309999999999997	2.0470000000000001E-12	?++	93.9	16.404	1	5.1159999999999998E-5	2.8410000000000001E-2	0.13396599000000001	1.9053618000000001E-2	4	71538474	CXCL1/GROa	intron	JCHAIN	4q13.3	9.9077121683928599E-4
rs115275434	t	c	-7.2569999999999997	3.9549999999999998E-13	+--	81.900000000000006	11.044	2	3.9969999999999997E-3	2.0049999999999998E-2	-0.15834576	2.1819726000000001E-2	4	71719779	CXCL1/GROa	downstream	RNU6-891P	4q13.3	9.8528340371638106E-4
rs146702741	t	c	6.2560000000000002	3.9399999999999998E-10	-++	91.6	23.777999999999999	2	6.8669999999999996E-6	1.289E-2	0.17018794000000001	2.7203953999999999E-2	4	72484429	CXCL1/GROa	intergenic	AC112518.3	4q13.3	7.3706540505189401E-4
rs192031641	c	g	-5.5490000000000004	2.8719999999999998E-8	-+-	81.2	10.661	2	4.8419999999999999E-3	3.2489999999999998E-2	-9.7139890000000007E-2	1.7505837E-2	4	64401593	CXCL1/GROa	intergenic	DPP3P1	4q13.1	5.93239942593458E-4
rs192437265	t	c	5.8550000000000004	4.7559999999999997E-9	--+	91.6	23.837	2	6.6669999999999999E-6	3.1850000000000003E-2	0.10166756	1.7364228999999998E-2	4	76875335	CXCL1/GROa	intron	SDAD1	4q21.1	6.3745111270246003E-4
rs2249581	t	c	-5.6950000000000003	1.2299999999999999E-8	---	96.6	59.338000000000001	2	1.3030000000000001E-13	0.25279000000000001	-3.8750800000000002E-2	6.8043549999999998E-3	1	159144581	CXCL1/GROa	intron	CADM3	1q23.2	5.6727534250623497E-4
rs28624853	a	g	-8.0909999999999993	5.9279999999999999E-16	?--	95.9	24.382999999999999	1	7.8960000000000003E-7	3.177E-2	-0.14550727999999999	1.7983843999999999E-2	4	72138143	CXCL1/GROa	intron	SLC4A4	4q13.3	1.3025523603241601E-3
rs377499720	a	g	-5.9240000000000004	3.143E-9	?--	65	2.8540000000000001	1	9.1160000000000005E-2	2.4219999999999998E-2	-0.13021440000000001	2.1980823E-2	4	75137124	CXCL1/GROa	intron	MTHFD2L	4q13.3	8.0144564837194004E-4
rs56042607	a	g	6.8070000000000004	9.9809999999999996E-12	?-+	97.1	34.606999999999999	1	4.0350000000000002E-9	4.2459999999999998E-2	0.10685383	1.5697639999999999E-2	4	73005872	CXCL1/GROa	intron	NPFFR2	4q13.3	9.2842557929420503E-4
rs57619473	a	c	-6.0979999999999999	1.0769999999999999E-9	?--	93.6	15.504	1	8.2330000000000006E-5	4.2860000000000002E-2	-9.4987740000000001E-2	1.5576868000000001E-2	4	69180867	CXCL1/GROa	intron	YTHDC1	4q13.2	7.4027441250470397E-4
rs78898749	t	c	5.52	3.3850000000000002E-8	--+	91.6	23.846	2	6.6370000000000002E-6	8.6700000000000006E-3	0.18469373	3.3459008999999998E-2	4	70831665	CXCL1/GROa	upstream	CSN2	4q13.3	5.8636987040634498E-4
rs149467613	a	g	7.2569999999999997	3.9629999999999999E-13	+++	81.099999999999994	10.568	2	5.071E-3	5.561E-2	9.3569700000000006E-2	1.2893717000000001E-2	11	72943483	HGF	intron	P2RY2	11q13.4	9.1961224325109601E-4
rs5745692	c	g	-5.4909999999999997	3.9990000000000003E-8	---	80.2	10.125999999999999	2	6.3280000000000003E-3	4.6769999999999999E-2	-7.7503669999999997E-2	1.4114672999999999E-2	7	81358266	HGF	intron	HGF	7q21.11	5.3559881007629595E-4
rs1042663	a	g	8.7089999999999996	3.0749999999999998E-18	++	93	14.22	1	1.6259999999999999E-4	9.0020000000000003E-2	0.10344639	1.1878102E-2	6	31905130	IFNg	synonymous	XXbac-BPG116M5.17	6p21.33	1.75320027728335E-3
rs116224050	a	g	6.38	1.769E-10	-+	89.6	9.5939999999999994	1	1.952E-3	2.649E-2	0.13528088999999999	2.1203902E-2	1	196918145	IFNg	intron	CFHR2	1q31.3	9.4389845347209904E-4
rs12127759	t	c	-7.601	2.9280000000000002E-14	--	83.2	5.9379999999999997	1	1.482E-2	0.13874	-7.4858960000000002E-2	9.8485670000000008E-3	1	196648613	IFNg	intron	CFH	1q31.3	1.3392249812266201E-3
rs71631848	a	g	6.8109999999999999	9.6739999999999994E-12	++	85.2	6.74	1	9.4280000000000006E-3	0.22656000000000001	5.5401230000000003E-2	8.1340809999999996E-3	1	196186335	IFNg	intergenic	KCNT2	1q31.3	1.0756690531196799E-3
rs1329424	t	g	6.4080000000000004	1.478E-10	-+	90.5	10.494999999999999	1	1.1969999999999999E-3	0.39734999999999998	4.4599939999999998E-2	6.9600399999999998E-3	1	196646176	IL-10	intron	CFH	1q31.3	9.5265778943781295E-4
rs7739450	a	g	-8.577	9.7050000000000004E-18	--	99.4	160.62	1	8.2820000000000004E-37	0.4652	-5.8527679999999999E-2	6.8237940000000002E-3	6	43911598	IL-10	intergenic	ACTG1P9	6p21.1	1.7044478539040399E-3
rs12127759	t	c	-6.8330000000000002	8.2999999999999998E-12	+-	90.7	10.776	1	1.0280000000000001E-3	0.13874	-7.0795179999999999E-2	1.0360774999999999E-2	1	196648613	IL-13	intron	CFH	1q31.3	1.1977697590288901E-3
rs11072257	t	c	5.452	4.9940000000000002E-8	-++	65.5	5.7939999999999996	2	5.5190000000000003E-2	8.4470000000000003E-2	5.9259439999999997E-2	1.0869303E-2	15	71463600	IL-16	intron	THSD4	15q23	5.4315046518073199E-4
rs138561568	a	c	5.9359999999999999	2.9119999999999999E-9	?++	84.9	6.6390000000000002	1	9.9749999999999995E-3	8.6099999999999996E-3	0.20498421	3.4532380000000001E-2	15	81806029	IL-16	intron	CTD-2034I4.1	15q25.2	7.1732918054099996E-4
rs139576939	c	g	-14.32	1.6500000000000001E-46	+--	97.2	72.724999999999994	2	1.6139999999999999E-16	4.9630000000000001E-2	-0.20075662999999999	1.4019317999999999E-2	15	83393723	IL-16	downstream	ACTG1P17	15q25.2	3.8019533439183901E-3
rs17211644	t	c	5.4829999999999997	4.1859999999999999E-8	+-+	90.9	21.968	2	1.6969999999999998E-5	0.13611000000000001	4.690652E-2	8.5549010000000002E-3	15	80116362	IL-16	intergenic	RNU6-667P	15q25.1	5.1742201637195004E-4
rs62143194	c	g	-8.6859999999999999	3.7449999999999997E-18	--?	92.1	12.628	1	3.7990000000000002E-4	0.25135000000000002	-9.5817959999999994E-2	1.1031310000000001E-2	19	54319624	IL-16	intron	NLRP12	19q13.42	3.4552665418877402E-3
rs71404763	a	c	17.78	1.014E-70	+++	89.1	18.303999999999998	2	1.06E-4	4.6989999999999997E-2	0.25334426999999998	1.4248834E-2	15	81439371	IL-16	intron	CFAP161	15q25.1	5.7485070807841597E-3
rs72851055	c	g	5.7359999999999998	9.6820000000000003E-9	?++	78.2	4.5940000000000003	1	3.2079999999999997E-2	0.34150000000000003	4.0832680000000003E-2	7.1186679999999999E-3	6	32502814	IL-16	upstream	HLA-DRB5	6p21.32	7.4988083344574305E-4
rs75156308	a	g	6.367	1.9260000000000001E-10	+++	85.3	13.64	2	1.0920000000000001E-3	4.6809999999999997E-2	8.8408139999999996E-2	1.3885368E-2	15	86174098	IL-16	intron	AKAP13	15q25.3	6.9748138544412498E-4
rs1329424	t	g	5.9720000000000004	2.3450000000000001E-9	-+	88.3	8.5749999999999993	1	3.4069999999999999E-3	0.39734999999999998	4.1529440000000001E-2	6.954025E-3	1	196646176	IL-17	intron	CFH	1q31.3	8.2600090623994996E-4
rs143732640	t	c	9.1920000000000002	3.8710000000000002E-20	++	70.8	3.4260000000000002	1	6.4159999999999995E-2	2.5239999999999999E-2	0.21047263999999999	2.2897371E-2	2	3353632	IL-1b	intron	TSSC1	2p25.3	2.1797583128568099E-3
rs16997771	t	c	-6.2359999999999998	4.48E-10	+-	92.3	12.989000000000001	1	3.1339999999999997E-4	3.1040000000000002E-2	-0.12914585000000001	2.0709727000000001E-2	19	10148713	IL-1b	non_coding_transcript_exon	C3P1	19p13.2	1.00327148164524E-3
rs75564661	a	g	-6.6749999999999998	2.4699999999999999E-11	+-	94.8	19.077999999999999	1	1.255E-5	4.2099999999999999E-2	-0.11945943000000001	1.7896544E-2	2	3032487	IL-1b	intron	LINC01250	2p25.3	1.1509942157713999E-3
rs77246730	t	c	-18.03	1.136E-72	+-	97.4	38.207000000000001	1	6.3620000000000004E-10	1.3809999999999999E-2	-0.55313593000000005	3.0678642999999998E-2	2	3642756	IL-1b	splice_region	COLEC11	2p25.3	8.3338946912405506E-3
rs7221894	t	c	-5.468	4.545E-8	--?	66.2	2.9569999999999999	1	8.5489999999999997E-2	0.37318000000000001	-5.530479E-2	1.0114263E-2	17	38165485	IL-1ra	downstream	RP11-387H17.6	17q21.1	1.4309244230579E-3
rs9937053	a	g	5.5220000000000002	3.358E-8	+++	58.7	4.8419999999999996	2	8.8819999999999996E-2	0.43541999999999997	3.2663200000000003E-2	5.9151029999999997E-3	16	53799507	IL-1ra	intron	FTO	16q12.2	5.2454326936583198E-4
rs62143194	c	g	-15.682	2.0019999999999998E-55	--?	97.2	35.658999999999999	1	2.3509999999999998E-9	0.25135000000000002	-0.17200145	1.0968080999999999E-2	19	54319624	IL-1ra	intron	NLRP12	19q13.42	1.11340182886731E-2
rs10169524	a	g	-5.5659999999999998	2.6000000000000001E-8	+--	81.7	10.904999999999999	2	4.2849999999999997E-3	0.27368999999999999	-3.6611940000000003E-2	6.5777819999999999E-3	2	113528872	IL-1ra	downstream	IL1A	2q13	5.32913145035629E-4
rs4665972	t	c	8.0009999999999994	1.2329999999999999E-15	++	72.8	3.6789999999999998	1	5.5109999999999999E-2	0.33903	6.0555610000000003E-2	7.5685049999999997E-3	2	27598097	IL-2	intron	SNX17	2p23.3	1.6434581149378799E-3
rs1329424	t	g	7.9989999999999997	1.25E-15	-+	96	25.082999999999998	1	5.4909999999999996E-7	0.39734999999999998	5.5374239999999998E-2	6.9226460000000002E-3	1	196646176	IL-4	intron	CFH	1q31.3	1.46853374756017E-3
rs7194068	t	g	-5.6890000000000001	1.2779999999999999E-8	--	72.599999999999994	3.6429999999999998	1	5.6300000000000003E-2	0.43096000000000001	-3.8913080000000003E-2	6.8400559999999997E-3	16	17576804	IL-4	intergenic	XYLT1	16p12.3	7.4267869855800103E-4
rs11265611	a	g	6.7039999999999997	2.0239999999999999E-11	+++	95.3	42.695	2	5.3559999999999999E-10	0.34390999999999999	4.1823659999999999E-2	6.2386120000000002E-3	1	154395125	IL-6	intron	IL6R	1q21.3	7.8937303887324599E-4
rs12075	a	g	10.013999999999999	1.319E-23	+++	76.099999999999994	8.3659999999999997	2	1.5259999999999999E-2	0.42429	6.0572790000000001E-2	6.0488110000000003E-3	1	159175354	CXCL8/IL-8	missense	ACKR1	1q23.2	1.7924692771533E-3
rs12127759	t	c	-5.9589999999999996	2.5369999999999998E-9	-+-	88.5	17.324000000000002	2	1.73E-4	0.13874	-5.1574849999999998E-2	8.6549499999999998E-3	1	196648613	CXCL8/IL-8	intron	CFH	1q31.3	6.3568492203332899E-4
rs41285751	t	g	5.4870000000000001	4.0870000000000001E-8	?++	80.099999999999994	5.032	1	2.4889999999999999E-2	8.2769999999999996E-2	6.7266329999999999E-2	1.2259218000000001E-2	6	31899815	CXCL8/IL-8	intron	XXbac-BPG116M5.17	6p21.33	6.8703153026487905E-4
rs61820876	t	g	-5.8470000000000004	5.0010000000000004E-9	---	82.5	11.413	2	3.3249999999999998E-3	0.27767999999999998	-4.0304130000000001E-2	6.8931289999999996E-3	1	196209945	CXCL8/IL-8	intron	KCNT2	1q31.3	6.5163340291681296E-4
rs6993770	a	t	5.6790000000000003	1.3550000000000001E-8	-++	62	5.2640000000000002	2	7.195E-2	0.22448000000000001	4.0712779999999997E-2	7.1690039999999997E-3	8	106581528	CXCL8/IL-8	intron	ZFPM2	8q23.1	5.7711474248286099E-4
rs942053	t	c	5.8410000000000002	5.2030000000000003E-9	+++	78.7	9.3729999999999993	2	9.2200000000000008E-3	4.1579999999999999E-2	9.1145260000000006E-2	1.5604394000000001E-2	4	74530753	CXCL8/IL-8	-	-	4q13.3	6.6212277233349405E-4
rs11742478	a	c	-5.54	3.0180000000000003E-8	+-	84	6.2629999999999999	1	1.2330000000000001E-2	7.1029999999999996E-2	-7.7162910000000001E-2	1.3928324000000001E-2	5	135222840	IL-9	intron	SLC25A48	5q31.1	7.8576140741875905E-4
rs7964426	t	c	-6.2880000000000003	3.2099999999999998E-10	+-	80	5.0090000000000003	1	2.521E-2	0.34477999999999998	-4.7317230000000002E-2	7.5250050000000004E-3	12	54668471	IL-9	intron	CBX5	12q13.13	1.0115744037395599E-3
rs573764538	t	c	5.4720000000000004	4.4589999999999998E-8	?-+	86.2	7.2480000000000002	1	7.0980000000000001E-3	6.3909999999999995E-2	7.5628280000000006E-2	1.3820958E-2	17	6962925	M-CSF/CSF-1	downstream	CTD-2545G14.2	17p13.1	6.8436039119758297E-4
rs41556717	t	c	6.984	2.8719999999999999E-12	-++	88.1	16.77	2	2.2829999999999999E-4	1.9310000000000001E-2	0.15872844	2.2727440000000002E-2	17	7399319	M-CSF/CSF-1	synonymous	POLR2A	17p13.1	9.5423098008894504E-4
rs17880604	c	g	-7.4039999999999999	1.3170000000000001E-13	+--	89.9	19.846	2	4.9039999999999998E-5	1.5049999999999999E-2	-0.19291227	2.6055141E-2	17	7577644	M-CSF/CSF-1	intron	TP53	17p13.1	1.1033171856183199E-3
rs12121864	a	c	-6.1390000000000002	8.3100000000000003E-10	---	81.599999999999994	10.853999999999999	2	4.3969999999999999E-3	0.11509	-6.0528699999999998E-2	9.8597000000000008E-3	1	9205332	M-CSF/CSF-1	downstream	MIR34AHG	1p36.22	7.4625865597516196E-4
rs4665972	t	c	-5.4509999999999996	4.9959999999999999E-8	+--	82.4	11.379	2	3.3809999999999999E-3	0.33903	-3.4771530000000002E-2	6.3789279999999999E-3	2	27598097	M-CSF/CSF-1	intron	SNX17	2p23.3	5.4187295396483399E-4
rs738409	c	g	-6.6950000000000003	2.1540000000000001E-11	+--	84.7	13.11	2	1.423E-3	0.22997999999999999	-4.8035229999999998E-2	7.1747909999999998E-3	22	44324727	M-CSF/CSF-1	missense	PNPLA3	22q13.31	8.1722533102671405E-4
rs679574	c	g	-6.0350000000000001	1.5859999999999999E-9	++-	94.7	37.590000000000003	2	6.8779999999999996E-9	0.39440999999999998	-3.7284230000000002E-2	6.1780009999999998E-3	19	49206108	M-CSF/CSF-1	intron	FUT2	19q13.33	6.6405945591034099E-4
rs8081395	a	g	5.47	4.5079999999999997E-8	-++	60.8	5.0970000000000004	2	7.8189999999999996E-2	0.45518999999999998	3.3169629999999999E-2	6.0639179999999997E-3	17	57801761	M-CSF/CSF-1	intron	VMP1	17q23.1	5.4569381677010596E-4
rs12940443	t	c	-5.53	3.194E-8	-+-	91	22.283000000000001	2	1.45E-5	0.34322999999999998	-3.81547E-2	6.8995829999999999E-3	17	74482559	M-CSF/CSF-1	intron	RHBDF2	17q25.1	6.5633358680030295E-4
rs6571186	a	c	-5.54	3.0209999999999997E-8	+--	68.5	6.3470000000000004	2	4.1860000000000001E-2	0.11769	-5.2845219999999998E-2	9.5388490000000003E-3	6	95921373	M-CSF/CSF-1	intergenic	RP11-374I15.1	6q16.1	5.7996552771780998E-4
rs3749260	a	c	5.8159999999999998	6.0149999999999996E-9	--+	91.8	24.338999999999999	2	5.1850000000000003E-6	0.10261000000000001	5.9777660000000003E-2	1.0278139E-2	3	98250862	M-CSF/CSF-1	5_prime_UTR	GPR15	3q11.2	6.5808005744472597E-4
rs3804622	a	g	7.3479999999999999	2.0180000000000001E-13	+-+	93.7	31.588000000000001	2	1.3829999999999999E-7	0.42975000000000002	4.6722609999999998E-2	6.358547E-3	3	98303182	M-CSF/CSF-1	intron	CPOX	3q12.1	1.0699546371757201E-3
rs3755573	t	c	-9.4870000000000001	2.3699999999999999E-21	---	92.2	25.533999999999999	2	2.853E-6	0.43802000000000002	-5.8242000000000002E-2	6.1391379999999997E-3	3	98489011	M-CSF/CSF-1	intron	ST3GAL6	3q12.1	1.67000340447786E-3
rs3093044	a	g	5.8410000000000002	5.2030000000000003E-9	-++	92.6	26.908999999999999	2	1.435E-6	7.8039999999999998E-2	6.5767500000000007E-2	1.125963E-2	1	110459730	M-CSF/CSF-1	intron	CSF1	1p13.3	6.22417797678463E-4
rs1265565	t	c	6.1890000000000001	6.0399999999999998E-10	-++	62.8	5.3719999999999999	2	6.8150000000000002E-2	0.33940999999999999	3.981531E-2	6.4332369999999996E-3	12	111715197	M-CSF/CSF-1	intron	CUX2	12q24.12	7.1086450156395103E-4
rs75071241	a	g	-8.234	1.8179999999999999E-16	---	93.8	32.171999999999997	2	1.0330000000000001E-7	5.8970000000000002E-2	-0.10551059	1.2814014E-2	11	126232186	M-CSF/CSF-1	intron	ST3GAL4	11q24.2	1.2355396741297001E-3
rs1257371	a	g	5.4749999999999996	4.367E-8	+++	82.5	11.414999999999999	2	3.3210000000000002E-3	0.16214000000000001	4.630285E-2	8.4571420000000008E-3	2	134839539	M-CSF/CSF-1	intergenic	MGAT5	2q21.2	5.8251493977190495E-4
rs77155840	t	c	10.119999999999999	4.489E-24	--+	97.6	84.534000000000006	2	4.4019999999999998E-19	1.8429999999999998E-2	0.22974215000000001	2.2701794000000001E-2	2	134973524	M-CSF/CSF-1	intron	MGAT5	2q21.2	1.9096684336374699E-3
rs576123	t	c	-7.3760000000000003	1.6260000000000001E-13	?--	69.599999999999994	3.29	1	6.9709999999999994E-2	0.26016	-5.5102209999999999E-2	7.470473E-3	9	136144308	M-CSF/CSF-1	intron	ABO	9q34.2	1.16881657792962E-3
rs245056	a	t	5.7409999999999997	9.4349999999999998E-9	+-+	92.4	26.475999999999999	2	1.782E-6	0.33510000000000001	3.6731430000000002E-2	6.398089E-3	5	149341038	M-CSF/CSF-1	intron	SLC26A2	5q32	6.0122416663412601E-4
rs2237085	a	g	-8.7059999999999995	3.1589999999999999E-18	---	92.7	27.384	2	1.1319999999999999E-6	0.21310999999999999	-6.6888020000000006E-2	7.6829799999999998E-3	5	149465249	M-CSF/CSF-1	intron	CSF1R	5q32	1.50052947779155E-3
rs2269443	a	g	-8.3580000000000005	6.3969999999999995E-17	---	86.9	15.294	2	4.7750000000000001E-4	0.12492	-6.9852250000000005E-2	8.3575309999999996E-3	3	46491290	CCL2/MCP-1	intron	LTF	3p21.31	1.06676934870105E-3
rs34901975	a	g	10.252000000000001	1.159E-24	+++	87.5	15.978999999999999	2	3.391E-4	0.12073	8.6922910000000006E-2	8.4786299999999992E-3	3	45916786	CCL2/MCP-1	intron	LZTFL1	3p21.31	1.60411672258856E-3
rs3888652	a	g	6.35	2.1569999999999999E-10	+++	82.6	11.477	2	3.2200000000000002E-3	0.25673000000000001	4.0468400000000002E-2	6.3729759999999998E-3	3	42726718	CCL2/MCP-1	upstream	KLHL40	3p22.1	6.2500758598681703E-4
rs4857857	a	g	5.6	2.1439999999999999E-8	+++	87.4	15.861000000000001	2	3.5960000000000001E-4	0.36348000000000003	3.2410700000000001E-2	5.7876250000000002E-3	3	128313880	CCL2/MCP-1	intergenic	MRPL3	3q21.3	4.8607064195256301E-4
rs62245068	t	c	8.9350000000000005	4.0829999999999998E-19	+++	62.6	5.3449999999999998	2	6.9089999999999999E-2	5.9959999999999999E-2	0.10493573	1.1744345999999999E-2	3	45840051	CCL2/MCP-1	upstream	SLC6A20	3p21.31	1.24132279281545E-3
rs9427342	c	g	5.6310000000000002	1.789E-8	+++	63.3	5.452	2	6.5479999999999997E-2	0.30504999999999999	3.4623080000000001E-2	6.1486550000000003E-3	1	159360156	CCL2/MCP-1	intron	RP11-550P17.5	1q23.2	5.0826005919489005E-4
rs1233653	t	c	9.7330000000000005	2.1730000000000002E-22	-+	87.2	7.8330000000000002	1	5.1289999999999999E-3	6.3049999999999995E-2	0.14807709999999999	1.5213922E-2	17	32639058	CCL7/MCP-3	intergenic	CCL8	17q12	2.5906414086413801E-3
rs6679677	a	c	5.633	1.7730000000000001E-8	++	91.4	11.577999999999999	1	6.6750000000000002E-4	0.13317999999999999	5.9281689999999998E-2	1.0524E-2	1	114303808	CXCL9/MIG	upstream	PHTF1	1p13.2	8.1140761906711202E-4
rs9903158	t	c	-8.0009999999999994	1.2329999999999999E-15	++-	98.5	137.18899999999999	2	1.621E-30	3.6679999999999997E-2	-0.12491782	1.5612776E-2	17	34312337	CCL3/MIP-1a	5_prime_UTR	CCL14	17q12	1.1027541294742599E-3
rs62140208	a	g	-6.0229999999999997	1.707E-9	---	88.6	17.488	2	1.594E-4	0.42196	-3.5801840000000001E-2	5.9441870000000001E-3	2	42325560	CCL3/MIP-1a	intergenic	PKDCC	2p21	6.2527327445753502E-4
rs7412	t	c	5.7409999999999997	9.3999999999999998E-9	-++	70.400000000000006	6.7569999999999997	2	3.4099999999999998E-2	5.9409999999999998E-2	7.1293529999999994E-2	1.2418313E-2	19	45412079	CCL3/MIP-1a	missense	APOE	19q13.32	5.6805468064884796E-4
rs11658282	t	c	-5.4850000000000003	4.1239999999999997E-8	--	82.5	5.718	1	1.6789999999999999E-2	0.34460000000000002	-5.1362480000000002E-2	9.3641720000000005E-3	17	33483115	CCL4/MIP-1b	intron	UNC45B	17q12	1.1916361677009699E-3
rs34437725	t	c	-5.5270000000000001	3.2539999999999999E-8	--	83.5	6.0460000000000003	1	1.3939999999999999E-2	0.95699999999999996	-0.13032369999999999	2.357946E-2	17	33826785	CCL4/MIP-1b	intron	SLFN12L	17q12	1.3978391246666499E-3
rs76960253	t	c	5.891	3.8369999999999999E-9	++	97.9	47.075000000000003	1	6.8329999999999997E-12	1.89E-2	0.21631449999999999	3.6719479999999999E-2	17	34088656	CCL4/MIP-1b	intron	C17orf50	17q12	1.7353070838651099E-3
rs7217473	t	c	7.1260000000000003	1.0369999999999999E-12	++	65.900000000000006	2.9359999999999999	1	8.6599999999999996E-2	5.8999999999999997E-2	0.1371462	1.9245890000000002E-2	17	34319064	CCL4/MIP-1b	downstream	CCL15	17q12	2.08852264440947E-3
rs62242542	t	c	-7.8390000000000004	4.5339999999999999E-15	--	98.2	56.201000000000001	1	6.5439999999999997E-14	0.98019999999999996	-0.28832540000000001	3.6780889999999997E-2	3	45169491	CCL4/MIP-1b	intron	CDCP1	3p21.31	3.2268270619218698E-3
rs73089379	c	g	-9.0489999999999995	1.4390000000000001E-19	--	94.3	17.61	1	2.711E-5	0.92300000000000004	-0.16216939999999999	1.792125E-2	3	45183414	CCL4/MIP-1b	intron	CDCP1	3p21.31	3.7381802759132001E-3
rs10510748	a	g	6.4539999999999997	1.088E-10	++	84.6	6.4960000000000004	1	1.081E-2	0.89929999999999999	9.5418639999999999E-2	1.478442E-2	3	46178538	CCL4/MIP-1b	intergenic	TKT	3p21.31	1.64903739496099E-3
rs9847395	t	c	5.6710000000000003	1.42E-8	++	86	7.1459999999999999	1	7.5119999999999996E-3	0.44	5.0839549999999997E-2	8.96483E-3	3	46724548	CCL4/MIP-1b	intron	ALS2CL	3p21.31	1.27372037122299E-3
rs10184062	c	g	5.48	4.252E-8	+++	66.5	5.9610000000000003	2	5.076E-2	0.26125999999999999	3.5158790000000002E-2	6.4158380000000001E-3	2	224867341	PDGFbb	intron	SERPINE2	2q36.1	4.7715818046151898E-4
rs2643356	t	c	5.8150000000000004	6.0710000000000002E-9	+++	84.1	12.577999999999999	2	1.8569999999999999E-3	0.30038999999999999	3.707742E-2	6.3761690000000001E-3	15	101971388	PDGFbb	intron	PCSK6	15q26.3	5.7781723016832201E-4
rs302953	t	c	5.6660000000000004	1.465E-8	-++	86.6	14.923	2	5.7490000000000004E-4	0.40293000000000001	3.2560810000000003E-2	5.7467020000000002E-3	8	106512481	PDGFbb	intron	ZFPM2	8q23.1	5.1012340527966402E-4
rs385893	t	c	-5.7320000000000002	9.9080000000000001E-9	---	66.900000000000006	6.0490000000000004	2	4.8590000000000001E-2	0.43789	-3.2561989999999999E-2	5.6807389999999998E-3	9	4763176	PDGFbb	intergenic	ECM1P1	9p24.1	5.2196118900975895E-4
rs4674836	a	g	-6.0359999999999996	1.5779999999999999E-9	---	73.099999999999994	7.4320000000000004	2	2.4330000000000001E-2	0.34556999999999999	-3.6778989999999998E-2	6.0932720000000003E-3	2	224855511	PDGFbb	intron	SERPINE2	2q36.1	6.1182726406084004E-4
rs6580980	a	g	-5.7140000000000004	1.1010000000000001E-8	---	68.400000000000006	6.3289999999999997	2	4.224E-2	0.43509999999999999	-3.2483209999999998E-2	5.6848460000000003E-3	12	54692061	PDGFbb	intron	NFE2	12q13.13	5.18690786006511E-4
rs12953115	a	g	5.6420000000000003	1.6849999999999999E-8	-+	72.400000000000006	3.6190000000000002	1	5.7119999999999997E-2	0.13861999999999999	5.8572859999999997E-2	1.0381576999999999E-2	17	33797534	RANTES	downstream	SLFN12L	17q12	8.1930109377330198E-4
rs10468017	t	c	-5.5510000000000002	2.847E-8	+--	90.3	20.59	2	3.3800000000000002E-5	0.30658999999999997	-3.393467E-2	6.1132529999999999E-3	15	58678512	SCF	intron	ALDH1A2	15q21.3	4.8962698143655502E-4
rs112853430	t	c	9.0090000000000003	2.081E-19	?++	65.5	2.8959999999999999	1	8.8779999999999998E-2	3.5720000000000002E-2	0.14682923000000001	1.6298060999999999E-2	9	107585213	SCF	intron	ABCA1	9q31.1	1.48514770223336E-3
rs12053610	a	g	6.1070000000000002	1.016E-9	-++	84	12.526999999999999	2	1.9040000000000001E-3	5.6800000000000003E-2	7.4363890000000002E-2	1.2176829E-2	20	43963739	SCF	intron	SDC4	20q13.12	5.9252451439454701E-4
rs148773337	a	c	8.4730000000000008	2.3970000000000001E-17	-++	90.4	20.88	2	2.9240000000000001E-5	1.7840000000000002E-2	0.18035702000000001	2.1286088000000002E-2	20	44539057	SCF	intron	PLTP	20q13.12	1.1399168947986401E-3
rs149890864	t	c	6.2030000000000003	5.5269999999999996E-10	?++	92.1	12.734	1	3.59E-4	3.2499999999999999E-3	0.34930221	5.6311818E-2	20	43612904	SCF	intron	STK4	20q13.12	7.9050071620437898E-4
rs1585488	t	g	6.1079999999999997	1.0089999999999999E-9	-++	74.8	7.93	2	1.8970000000000001E-2	0.48704999999999998	3.4452160000000003E-2	5.6404970000000004E-3	3	98359663	SCF	intergenic	RNU6-461P	3q12.1	5.9307755492240904E-4
rs2125787	a	g	-5.5279999999999996	3.2320000000000001E-8	+--	87.7	16.233000000000001	2	2.9859999999999999E-4	0.39290999999999998	-3.1903540000000001E-2	5.7712620000000001E-3	4	87996623	SCF	intron	AFF1	4q21.3	4.8557230311331302E-4
rs2741441	t	g	5.8879999999999999	3.913E-9	-++	74.7	7.9050000000000002	2	1.9210000000000001E-2	0.13436000000000001	4.8662049999999998E-2	8.264614E-3	20	43979887	SCF	upstream	SDC4	20q13.12	5.5083066349522597E-4
rs28382814	t	c	-5.8719999999999999	4.2960000000000001E-9	---	69.2	6.4930000000000003	2	3.8920000000000003E-2	2.7990000000000001E-2	-0.10315618	1.7567468999999999E-2	16	66971780	SCF	intron	CES2	16q22.1	5.7902075286986202E-4
rs389096	a	g	-6.1639999999999997	7.1119999999999998E-10	+--	90.7	21.425000000000001	2	2.2269999999999999E-5	0.33154	-3.7189229999999997E-2	6.0332959999999996E-3	19	54764322	SCF	upstream	LILRB5	19q13.42	6.13021527969365E-4
rs4634925	c	g	-6.4470000000000001	1.142E-10	---	86.7	14.984	2	5.5750000000000005E-4	0.38349	-3.7370050000000002E-2	5.7965029999999997E-3	1	161189344	SCF	intron	FCER1G	1q23.3	6.6034595600466303E-4
rs4846913	a	c	-5.6159999999999997	1.96E-8	---	58.9	4.8639999999999999	2	8.7840000000000001E-2	0.39027000000000001	-3.2703639999999999E-2	5.8232980000000002E-3	1	230294715	SCF	intron	GALNT2	1q42.13	5.0900835934639403E-4
rs514230	a	t	-5.4909999999999997	3.9860000000000001E-8	+--	87.3	15.738	2	3.8240000000000003E-4	0.45224999999999999	-3.1340560000000003E-2	5.7076230000000002E-3	1	234858597	SCF	upstream	LINC01132	1q42.3	4.8663625578088398E-4
rs6032254	a	c	7.6639999999999997	1.8019999999999999E-14	-++	87.8	16.329999999999998	2	2.8439999999999997E-4	7.6300000000000007E-2	8.1351859999999998E-2	1.0614805E-2	20	44132654	SCF	intergenic	RP11-323C15.1	20q13.12	9.3286854842186098E-4
rs675849	t	c	-5.6440000000000001	1.6610000000000001E-8	+--	83	11.756	2	2.8010000000000001E-3	0.12439	-4.8201939999999999E-2	8.5403860000000005E-3	9	15298666	SCF	intron	TTC39B	9p22.3	5.0612199575581602E-4
rs7304494	t	c	-6.8440000000000003	7.6920000000000007E-12	---	57.7	4.7240000000000002	2	9.425E-2	0.31996000000000002	-4.2515860000000003E-2	6.212136E-3	12	89363909	SCF	intergenic	RP11-13A1.1	12q21.33	7.8661473797319496E-4
rs854562	t	c	6.0110000000000001	1.8380000000000001E-9	+++	59.8	4.9710000000000001	2	8.3260000000000001E-2	0.26569999999999999	3.8658949999999997E-2	6.4313670000000003E-3	7	94947969	SCF	intron	PON1	7q21.3	5.8317001626418904E-4
rs11864191	t	c	6.8840000000000003	5.8229999999999997E-12	++	64.400000000000006	2.8050000000000002	1	9.3950000000000006E-2	7.9560000000000006E-2	9.0991600000000006E-2	1.3217838000000001E-2	16	545996	SCGF-b	intron	RAB11FIP3	16p13.3	1.21261478005196E-3
rs77578935	a	g	7.8819999999999997	3.2210000000000001E-15	-+	92.3	12.946999999999999	1	3.2039999999999998E-4	2.598E-2	0.17704771999999999	2.2462283999999999E-2	19	50414185	SCGF-b	intron	IL4I1	19q13.33	1.5864182365007101E-3
rs80226314	t	c	5.72	1.0649999999999999E-8	-+	78.599999999999994	4.6779999999999999	1	3.0540000000000001E-2	2.1250000000000002E-2	0.14178457	2.4787512000000001E-2	19	50829530	SCGF-b	intron	KCNC3	19q13.33	8.36216333016625E-4
rs75256967	a	g	7.4859999999999998	7.0810000000000003E-14	++	79.7	4.9290000000000003	1	2.64E-2	6.3499999999999997E-3	0.33679030999999998	4.4989355000000002E-2	19	50901551	SCGF-b	intron	POLD1	19q13.33	1.4313845760480599E-3
rs144686073	a	g	9.8919999999999995	4.5009999999999999E-23	++	88.1	8.3710000000000004	1	3.8119999999999999E-3	8.3999999999999995E-3	0.38713577999999998	3.9136249999999997E-2	19	51053661	SCGF-b	intron	LRRC4B	19q13.33	2.4967348495168202E-3
rs144724875	t	c	6.2240000000000002	4.8469999999999999E-10	++	95.7	23.068000000000001	1	1.564E-6	2.0580000000000001E-2	0.15671301000000001	2.5178824999999998E-2	19	51195936	SCGF-b	intron	SHANK1	19q13.33	9.9004386906609006E-4
rs150179248	a	t	5.7329999999999997	9.8389999999999996E-9	++	66.900000000000006	3.0179999999999998	1	8.2320000000000004E-2	2.4150000000000001E-2	0.13351304999999999	2.3288513E-2	12	103019462	SCGF-b	intergenic	RP11-210L7.1	12q23.2	8.4019023842807599E-4
rs7149169	a	g	-6.16	7.2950000000000001E-10	--	69.2	3.246	1	7.1620000000000003E-2	0.32390999999999998	-4.7111840000000002E-2	7.6480259999999996E-3	14	103833065	SCGF-b	upstream	HMGB3P26	14q32.32	9.7211802719778895E-4
rs4981026	a	g	-6.42	1.36E-10	--	81.5	5.3959999999999999	1	2.018E-2	0.23351	-5.4248930000000001E-2	8.4499899999999992E-3	12	104152456	SCGF-b	intron	STAB2	12q23.3	1.0534752235049E-3
rs139133040	c	g	7.5190000000000001	5.5050000000000003E-14	++	79.3	4.827	1	2.802E-2	2.0049999999999998E-2	0.19174431	2.5501304999999998E-2	12	105084960	SCGF-b	intron	CHST11	12q23.3	1.4447518530518099E-3
rs17404060	t	c	6.1829999999999998	6.2740000000000003E-10	++	87.3	7.8739999999999997	1	5.0150000000000004E-3	0.12184	6.4295270000000002E-2	1.0398718E-2	5	115319911	CXCL12/SDF-1a	intron	LVRN	5q23.1	8.8460947353415098E-4
rs180738147	t	c	6.3819999999999997	1.751E-10	++	83.2	5.9429999999999996	1	1.478E-2	2.6720000000000001E-2	0.13464783	2.1098061000000001E-2	10	44925153	CXCL12/SDF-1a	intergenic	RPL9P21	10q11.21	9.4298105130951899E-4
rs2279555	a	g	5.6369999999999996	1.735E-8	-+	91.3	11.513999999999999	1	6.9079999999999999E-4	0.18337000000000001	4.9567380000000001E-2	8.7932189999999997E-3	10	44476596	CXCL12/SDF-1a	intergenic	LINC00841	10q11.21	7.3582669351476403E-4
rs4147990	t	c	10.039999999999999	1.015E-23	++	86.3	7.3109999999999999	1	6.8519999999999996E-3	6.148E-2	0.15009312999999999	1.4949515E-2	17	66913936	CXCL12/SDF-1a	intron	ABCA8	17q24.2	2.5997346052025901E-3
rs72683129	a	g	-5.8879999999999999	3.9190000000000002E-9	--	79.099999999999994	4.7839999999999998	1	2.8729999999999999E-2	0.13361999999999999	-5.8866389999999998E-2	9.9976879999999994E-3	1	66069781	CXCL12/SDF-1a	intron	LEPR	1p31.3	8.0231458669738397E-4
rs1329424	t	g	6.3520000000000003	2.1240000000000001E-10	-+	83.3	5.9779999999999998	1	1.448E-2	0.39734999999999998	4.6554480000000002E-2	7.3291060000000002E-3	1	196646176	TNF-a	intron	CFH	1q31.3	1.03798561308534E-3
rs1329424	t	g	8.4339999999999993	3.3399999999999998E-17	-+	93.3	14.858000000000001	1	1.159E-4	0.39734999999999998	6.3378879999999999E-2	7.5146880000000003E-3	1	196646176	TNF-b	intron	CFH	1q31.3	1.92378925393652E-3
rs6542680	t	c	-5.6970000000000001	1.219E-8	++-	95.3	42.216000000000001	2	6.8079999999999997E-10	0.18362000000000001	-4.2639820000000002E-2	7.4846089999999997E-3	2	3640142	TRAIL	upstream	COLEC11	2p25.3	5.4509608238148305E-4
rs74778900	t	c	6.07	1.2819999999999999E-9	+++	97.7	87.83	2	8.4699999999999995E-20	1.342E-2	0.15284614999999999	2.5180584999999998E-2	18	28086266	TRAIL	intergenic	RP11-675P14.1	18q12.1	6.1861981450579402E-4
rs140103836	t	c	-6.5069999999999997	7.6579999999999996E-11	--+	99.2	243.73599999999999	2	1.184E-53	1.8620000000000001E-2	-0.14484775	2.2260296999999998E-2	18	28811450	TRAIL	intergenic	DSC1	18q12.1	7.6677930376431002E-4
rs117618570	t	g	-5.8769999999999998	4.169E-9	---	98.4	126.934	2	2.7319999999999999E-28	1.7770000000000001E-2	-0.13272345999999999	2.2583539E-2	18	29008594	TRAIL	upstream	DSG1-AS1	18q12.1	6.1493046262198995E-4
rs78186881	a	t	-5.6470000000000002	1.6280000000000001E-8	---	97.7	87.504000000000005	2	9.9739999999999996E-20	5.8619999999999998E-2	-6.9650480000000001E-2	1.2334067000000001E-2	18	29382112	TRAIL	intergenic	TRAPPC8	18q12.1	5.3541311434729595E-4
rs2901364	t	g	-10.131	4.0400000000000003E-24	--?	99.1	111.666	1	4.2279999999999997E-26	1.975E-2	-0.36469990000000002	3.5998411000000001E-2	18	29569416	TRAIL	downstream	RP11-326K13.3	18q12.1	5.1499763548114603E-3
rs77121181	a	g	6.6040000000000001	4.0069999999999997E-11	-+?	98.6	69.010000000000005	1	9.7980000000000004E-17	4.0300000000000002E-2	0.16453657999999999	2.4914685999999998E-2	19	44072655	TRAIL	intron	XRCC1	19q13.31	2.0940906058895602E-3
rs45505795	c	g	5.9080000000000004	3.4659999999999998E-9	+++	97	66.064999999999998	2	4.5100000000000003E-15	2.1930000000000002E-2	0.12033503	2.0368148999999999E-2	14	94756943	TRAIL	synonymous	SERPINA10	14q32.13	6.2118749812995898E-4
rs562416	a	c	-5.681	1.342E-8	---	91.8	24.31	2	5.2619999999999998E-6	0.14416999999999999	-4.6857030000000001E-2	8.2480239999999996E-3	3	172161842	TRAIL	downstream	GHSR	3q26.31	5.4180363637596895E-4
rs59724749	a	g	-7.6420000000000003	2.1370000000000001E-14	+-?	98.4	60.822000000000003	1	6.2479999999999998E-15	0.18176999999999999	-9.1834810000000003E-2	1.2017117000000001E-2	3	186408443	TRAIL	intron	RP11-795A2.2	3q27.3	2.5086626570959801E-3
rs1329424	t	g	7.9290000000000003	2.2050000000000001E-15	+-+	96.3	53.765999999999998	2	2.113E-12	0.39734999999999998	4.693986E-2	5.9200219999999996E-3	1	196646176	TRAIL	intron	CFH	1q31.3	1.05524172173201E-3
rs34881325	t	c	-6.109	1.0020000000000001E-9	--?	85.5	6.9130000000000003	1	8.5590000000000006E-3	0.38512000000000002	-6.3115249999999998E-2	1.0331518E-2	9	2622134	VEGF	5_prime_UTR	VLDLR	9p24.2	1.8866226726766699E-3
rs10967571	t	c	-11.302	1.277E-29	---	83.6	12.196	2	2.248E-3	0.44822000000000001	-6.6361989999999996E-2	5.8717029999999998E-3	9	2694834	VEGF	intergenic	KCNV2	9p24.2	2.1783415897926399E-3
rs7692	a	c	-5.4550000000000001	4.908E-8	+--	78.2	9.1709999999999994	2	1.0200000000000001E-2	0.27905999999999997	-3.6622250000000002E-2	6.7135199999999997E-3	6	43304007	VEGF	3_prime_UTR	ZNF318	6p21.1	5.3965568159749903E-4
rs62401205	a	c	-7.0860000000000003	1.376E-12	---	89.2	18.533999999999999	2	9.4510000000000001E-5	2.886E-2	-0.12744520000000001	1.7985491999999999E-2	6	43855489	VEGF	intergenic	ACTG1P9	6p21.1	9.1044796868602798E-4
rs6914863	c	g	-7.1230000000000002	1.055E-12	---	93.1	29.132999999999999	2	4.7179999999999998E-7	2.3390000000000001E-2	-0.14069174000000001	1.9751754E-2	6	43961813	VEGF	downstream	RP5-1120P11.1	6p21.1	9.0431260827801997E-4
rs35703624	t	c	6.4180000000000001	1.383E-10	-++	73.900000000000006	7.6619999999999999	2	2.1680000000000001E-2	2.5770000000000001E-2	0.12316340000000001	1.9190308E-2	6	43968412	VEGF	missense	C6orf223	6p21.1	7.6167421183345502E-4
rs4746855	a	g	5.5190000000000001	3.4189999999999997E-8	+++	68.2	6.2969999999999997	2	4.2909999999999997E-2	0.39944000000000002	3.267478E-2	5.9204169999999999E-3	10	64822828	VEGF	intergenic	RNU6-543P	10q21.3	5.1222797779907801E-4
rs302953	t	c	6.4109999999999996	1.4490000000000001E-10	+++	89.6	19.196999999999999	2	6.7840000000000001E-5	0.40293000000000001	3.7894129999999998E-2	5.9107989999999996E-3	8	106512481	VEGF	intron	ZFPM2	8q23.1	6.9092153830960798E-4

### Sheet: genomic_inflation_factor
Supplementary Table S3: genomic inflation factor for individual cytokines
Cytokine	Lambda
bNGF	1.01044
CCL27/CTACK	1.00746
CCL11/eotaxin-1	1.0284
FGF-b	1.04046
G-CSF/CSF-3	0.986731
CXCL1/GROa	1.01641
HGF	1.00746
IFNg	1.01044
IL-10	1.00151
IL-13	1.00151
IL-16	0.957496
IL-17	1.01641
IL-18	1.01342
IL-1b	0.977915
IL-1ra	1.0284
IL-2	1.02239
IL-2ra	1.01044
IL-4	1.01044
IL-5	1.00448
IL-6	1.0194
IL-7	1.01044
CXCL8/IL-8	1.01044
IL-9	1.02539
CXCL10/IP-10	1.01342
M-CSF/CSF-1	0.995588
CCL2/MCP-1	1.01044
CCL7/MCP-3	1.0194
MIF	1.00746
CXCL9/MIG	1.01342
CCL3/MIP-1a	0.995588
CCL4/MIP-1b	1.00151
PDGFbb	1.0194
RANTES	1.02239
SCF	1.00151
SCGF-b	0.998548
CXCL12/SDF-1a	1.00448
TNF-a	1.01044
TNF-b	1.01641
TRAIL	1.01342
VEGF	0.989679
