## Supplemental Table 7 for "The Genomic Architecture of Circulating Cytokine Levels Points to Drug Targets for Immune-Related Diseases"

### Sheet: gene_property
Supplementary Table S7: tissue enrichment results from gene-property analysis
Category	GeneSet	N_genes	N_overlap	p	adjP	genes	log_adj_pval
DEG.up	Adipose Tissue	1919	60	0.000641819	0.0192546	ENSG00000119535:ENSG00000184371:ENSG00000169291:ENSG00000163239:ENSG00000187800:ENSG00000213088:ENSG00000000971:ENSG00000134470:ENSG00000134460:ENSG00000107562:ENSG00000107738:ENSG00000111252:ENSG00000104043:ENSG00000087237:ENSG00000179044:ENSG00000103064:ENSG00000132514:ENSG00000108700:ENSG00000181374:ENSG00000172716:ENSG00000073605:ENSG00000125740:ENSG00000010310:ENSG00000131042:ENSG00000118004…	1.71547
DEG.up	Adrenal Gland	1549	45	0.0107586	0.322757	ENSG00000197580:ENSG00000110080:ENSG00000171310:ENSG00000198324:ENSG00000111271:ENSG00000171877:ENSG00000242612:ENSG00000196123:ENSG00000141084:ENSG00000182810:ENSG00000108691:ENSG00000130208:ENSG00000104866:ENSG00000176909:ENSG00000174562:ENSG00000118004:ENSG00000084734:ENSG00000125637:ENSG00000125618:ENSG00000151690:ENSG00000138439:ENSG00000124104:ENSG00000101473:ENSG00000133433:ENSG00000099984…	0.491124
DEG.up	Blood	2296	67	0.00184634	0.0553902	ENSG00000119535:ENSG00000183508:ENSG00000160712:ENSG00000066279:ENSG00000133069:ENSG00000134460:ENSG00000148572:ENSG00000123405:ENSG00000171310:ENSG00000140332:ENSG00000136371:ENSG00000140379:ENSG00000172349:ENSG00000159753:ENSG00000141086:ENSG00000141096:ENSG00000167261:ENSG00000167264:ENSG00000161944:ENSG00000141505:ENSG00000092871:ENSG00000205045:ENSG00000129667:ENSG00000177191:ENSG00000104783…	1.25657
DEG.up	Cervix Uteri	3029	80	0.00920473	0.276142	ENSG00000116641:ENSG00000143093:ENSG00000187800:ENSG00000134470:ENSG00000189180:ENSG00000075407:ENSG00000107562:ENSG00000171988:ENSG00000107882:ENSG00000120820:ENSG00000198324:ENSG00000204842:ENSG00000157837:ENSG00000185024:ENSG00000067369:ENSG00000172345:ENSG00000183496:ENSG00000214575:ENSG00000067955:ENSG00000196123:ENSG00000102974:ENSG00000102977:ENSG00000124074:ENSG00000141084:ENSG00000213398…	0.558868
DEG.up	Fallopian Tube	490	20	0.00274555	0.0823665	ENSG00000138175:ENSG00000120820:ENSG00000196123:ENSG00000124074:ENSG00000004975:ENSG00000105472:ENSG00000243943:ENSG00000124104:ENSG00000124160:ENSG00000144649:ENSG00000144647:ENSG00000177352:ENSG00000121858:ENSG00000172493:ENSG00000172403:ENSG00000164056:ENSG00000204371:ENSG00000204348:ENSG00000221988:ENSG00000104518	1.08425
DEG.up	Kidney	1363	42	0.00521991	0.156597	ENSG00000244414:ENSG00000148426:ENSG00000156398:ENSG00000150782:ENSG00000135100:ENSG00000166035:ENSG00000136371:ENSG00000156222:ENSG00000242612:ENSG00000102890:ENSG00000103066:ENSG00000181885:ENSG00000181291:ENSG00000118004:ENSG00000125618:ENSG00000101443:ENSG00000124257:ENSG00000180432:ENSG00000163817:ENSG00000012223:ENSG00000241186:ENSG00000178038:ENSG00000160801:ENSG00000173531:ENSG00000121858…	0.805215
DEG.up	Liver	1536	73	1.6176e-11	4.8528e-10	ENSG00000160712:ENSG00000000971:ENSG00000116785:ENSG00000244414:ENSG00000080910:ENSG00000134365:ENSG00000134389:ENSG00000143278:ENSG00000148426:ENSG00000156398:ENSG00000197580:ENSG00000136011:ENSG00000111249:ENSG00000135100:ENSG00000166035:ENSG00000136371:ENSG00000172345:ENSG00000156222:ENSG00000140479:ENSG00000242612:ENSG00000087237:ENSG00000213398:ENSG00000103067:ENSG00000161944:ENSG00000141505…	9.31401
DEG.up	Lung	4262	124	1.96933e-05	0.000590798	ENSG00000119535:ENSG00000184371:ENSG00000183508:ENSG00000160712:ENSG00000169291:ENSG00000163239:ENSG00000187800:ENSG00000179639:ENSG00000000971:ENSG00000134470:ENSG00000134460:ENSG00000148426:ENSG00000171988:ENSG00000107738:ENSG00000138111:ENSG00000150782:ENSG00000110080:ENSG00000123405:ENSG00000171310:ENSG00000198324:ENSG00000111252:ENSG00000136371:ENSG00000140379:ENSG00000103888:ENSG00000156206…	3.22856
DEG.up	Ovary	5714	135	0.0298784	0.896353	ENSG00000116641:ENSG00000143093:ENSG00000163239:ENSG00000187800:ENSG00000000971:ENSG00000175395:ENSG00000189180:ENSG00000075407:ENSG00000171988:ENSG00000138175:ENSG00000156398:ENSG00000110080:ENSG00000204954:ENSG00000120820:ENSG00000198324:ENSG00000204842:ENSG00000111271:ENSG00000157837:ENSG00000139668:ENSG00000102796:ENSG00000067369:ENSG00000103888:ENSG00000183496:ENSG00000214575:ENSG00000196123…	0.047521
DEG.up	Skin	3140	91	0.000346095	0.0103828	ENSG00000116641:ENSG00000179639:ENSG00000066279:ENSG00000117222:ENSG00000148572:ENSG00000107882:ENSG00000150782:ENSG00000198324:ENSG00000157837:ENSG00000139668:ENSG00000223572:ENSG00000128886:ENSG00000092470:ENSG00000140332:ENSG00000103888:ENSG00000172345:ENSG00000140598:ENSG00000172824:ENSG00000102890:ENSG00000167264:ENSG00000182810:ENSG00000103067:ENSG00000004975:ENSG00000108474:ENSG00000176658…	1.98368
DEG.up	Small Intestine	2786	79	0.00160866	0.0482597	ENSG00000183508:ENSG00000134470:ENSG00000134460:ENSG00000150782:ENSG00000198324:ENSG00000135100:ENSG00000237289:ENSG00000223572:ENSG00000128886:ENSG00000140379:ENSG00000172349:ENSG00000172345:ENSG00000156222:ENSG00000242612:ENSG00000103326:ENSG00000102890:ENSG00000159753:ENSG00000141086:ENSG00000167261:ENSG00000132514:ENSG00000181885:ENSG00000178971:ENSG00000172156:ENSG00000108700:ENSG00000181374…	1.31642
DEG.up	Spleen	4308	128	4.97436e-06	0.000149231	ENSG00000119535:ENSG00000184371:ENSG00000143093:ENSG00000183508:ENSG00000160712:ENSG00000169291:ENSG00000163239:ENSG00000244414:ENSG00000134460:ENSG00000148426:ENSG00000107562:ENSG00000148572:ENSG00000107738:ENSG00000150782:ENSG00000110080:ENSG00000123405:ENSG00000136011:ENSG00000171310:ENSG00000198324:ENSG00000111252:ENSG00000104043:ENSG00000140332:ENSG00000140379:ENSG00000172349:ENSG00000172345…	3.82614
DEG.up	Thyroid	5722	137	0.01946	0.5838	ENSG00000183508:ENSG00000169291:ENSG00000163239:ENSG00000187800:ENSG00000000971:ENSG00000134470:ENSG00000134460:ENSG00000148426:ENSG00000189180:ENSG00000075407:ENSG00000107562:ENSG00000171988:ENSG00000138111:ENSG00000156398:ENSG00000175591:ENSG00000120820:ENSG00000111249:ENSG00000111252:ENSG00000111271:ENSG00000102796:ENSG00000166166:ENSG00000168803:ENSG00000067369:ENSG00000188659:ENSG00000087237…	0.233736
DEG.up	Vagina	2864	76	0.009942	0.29826	ENSG00000162706:ENSG00000134470:ENSG00000107562:ENSG00000107882:ENSG00000175591:ENSG00000150782:ENSG00000197580:ENSG00000120820:ENSG00000157837:ENSG00000139668:ENSG00000223572:ENSG00000128886:ENSG00000172345:ENSG00000188869:ENSG00000183496:ENSG00000067955:ENSG00000102890:ENSG00000141098:ENSG00000103067:ENSG00000004975:ENSG00000181885:ENSG00000176658:ENSG00000092871:ENSG00000108423:ENSG00000108443…	0.525405
