## Supplemental Table 8 for "The Genomic Architecture of Circulating Cytokine Levels Points to Drug Targets for Immune-Related Diseases"

### Sheet: geneset
Supplementary Table S8: pathway analysis results from MAGMA gene-set analysis
Cytokine	Cytokine_cont	gene_set	gene_set_short	type	n_genes	p_val
CCL11/eotaxin-1	1	BP EOSINOPHIL CHEMOTAXIS	EOSINOPHIL CHEMOTAXIS	biological process	18	1.58206e-09
CCL11/eotaxin-1	1	BP EOSINOPHIL MIGRATION	EOSINOPHIL MIGRATION	biological process	22	1.9908e-08
CCL11/eotaxin-1	1	BP RESPONSE TO CHEMOKINE	RESPONSE TO CHEMOKINE	biological process	95	7.9959e-07
CCL11/eotaxin-1	1	MF CCR CHEMOKINE RECEPTOR BINDING	CCR2 CHEMOKINE RECEPTOR BINDING	molecular function	5	3.2469e-07
CCL11/eotaxin-1	1	MF CCR3 CHEMOKINE RECEPTOR BINDING	CCR3 CHEMOKINE RECEPTOR BINDING	molecular function	5	1.7589e-07
CCL11/eotaxin-1			CCR CHEMOKINE RECEPTOR BINDING	molecular function	36	1.6551e-07
CXCL1/GROa	2	MF CHEMOKINE ACTIVITY	CHEMOKINE ACTIVITY	molecular function	47	8.59582e-12
CXCL1/GROa	2	MF CHEMOKINE RECEPTOR BINDING	CHEMOKINE RECEPTOR BINDING	molecular function	66	8.9255e-12
CXCL1/GROa	2	MF CXCR CHEMOKINE RECEPTOR BINDING	CXCR CHEMOKINE RECEPTOR BINDING	molecular function	18	3.2468e-19
IL-2ra			ANTIGEN PROCESSING AND PRESENTATION OF EXOGENOUS PEPTIDE ANTIGEN	biological process	34	1.91568e-06
IL-2ra			PEPTIDE ANTIGEN ASSEMBLY WITH MHC PROTEIN COMPLEX	biological process	18	9.8542e-07
IL-2ra			ANTIGEN PROCESSING AND PRESENTATION OF PEPTIDE OR POLYSACCHARIDE ANTIGEN VIA MHC CLASS II	biological process	33	1.3707e-06
IL-2ra			ANTIGEN PROCESSING AND PRESENTATION OF PEPTIDE ANTIGEN	biological process	57	1.4802e-06
IL-2ra			MHC CLASS II RECEPTOR ACTIVITY	molecular function	9	6.4617e-07
IL-5			CELL DIFFERENTIATION INVOLVED IN EMBRYONIC PLACENTA DEVELOPMENT	biological process	7	4.98657e-06
IL-5			APICOLATERAL PLASMA MEMBRANE	cellular component	5	3.3334e-06
CXCL8/IL-8			COMPLEMENT ACTIVATION	biological process	51	3.86118e-06
CXCL8/IL-8			CXCR CHEMOKINE RECEPTOR BINDING	molecular function	18	3.0569e-06
IL-10			NEUROTRANSMITTER RECEPTOR REGULATOR ACTIVITY	molecular function	12	4.76883e-06
IL-13			FC RECEPTOR SIGNALING PATHWAY	biological process	14	1.87938e-06
M-CSF/CSF-1	7	BP ENDOSOMAL TRANSPORT	PENTOSE PHOSPHATE SHUNT	biological process	14	3.4767e-06
M-CSF/CSF-1	7	BP PROTEIN SIALYLATION	NADPH REGENERATION	biological process	17	2.3746e-06
M-CSF/CSF-1	7	MF PROTEIN TYROSINE KINASE ACTIVITY	PROTEIN TYROSINE KINASE ACTIVITY	molecular function	138	4.0767e-06
CCL7/MCP-3			EOSINOPHIL CHEMOTAXIS	biological process	18	1.45389e-10
CCL7/MCP-3			EOSINOPHIL MIGRATION	biological process	22	8.5367e-08
CCL7/MCP-3			CHEMOKINE ACTIVITY	molecular function	45	1.8389e-06
CCL7/MCP-3			CCR2 CHEMOKINE RECEPTOR BINDING	molecular function	5	7.994e-11
CCL7/MCP-3			CHEMOKINE RECEPTOR BINDING	molecular function	59	4.4962e-07
CCL7/MCP-3			CCR CHEMOKINE RECEPTOR BINDING	molecular function	36	2.4326e-08
CCL3/MIP-1a			LYMPHOCYTE CHEMOTAXIS	biological process	61	1.67054e-06
CCL3/MIP-1a			RESPONSE TO CHEMOKINE	biological process	93	4.1067e-07
CCL3/MIP-1a			CHEMOKINE ACTIVITY	molecular function	47	7.3565e-07
CCL3/MIP-1a			CCR1 CHEMOKINE RECEPTOR BINDING	molecular function	5	1.479e-06
CCL3/MIP-1a			CCR5 CHEMOKINE RECEPTOR BINDING	molecular function	7	1.5426e-06
CCL3/MIP-1a			CHEMOKINE RECEPTOR BINDING	molecular function	66	2.3553e-08
CCL3/MIP-1a			CCR CHEMOKINE RECEPTOR BINDING	molecular function	42	6.9551e-09
CCL4/MIP-1b			NODAL SIGNALING PATHWAY	biological process	17	7.9878e-07
PDGFbb			GONADAL MESODERM DEVELOPMENT	biological process	2	1.23747e-07
PDGFbb			NERVE GROWTH FACTOR BINDING	molecular function	5	4.7186e-07
SCF			REGULATION OF CHOLESTEROL EFFLUX	biological process	37	1.57117e-06
SCF			INHIBITORY MHC CLASS I RECEPTOR ACTIVITY	molecular function	11	1.2688e-08
eQTL			SPLICEOSOMAL CONFORMATIONAL CHANGES TO GENERATE CATALYTIC CONFORMATION	biological process	4	2.83747e-07
eQTL			POSITIVE REGULATION OF RESPONSE TO TUMOR CELL	biological process	9	2.2098e-06
eQTL			PROTEIN MODIFICATION BY SMALL PROTEIN CONJUGATION	biological process	544	4.7305e-06
eQTL			REGULATION OF INCLUSION BODY ASSEMBLY	biological process	8	8.361e-07
eQTL			NEGATIVE REGULATION OF INCLUSION BODY ASSEMBLY	biological process	6	2.4857e-08
eQTL			RECEPTOR LOCALIZATION TO NON MOTILE CILIUM	biological process	2	1.0202e-09
eQTL			POSITIVE REGULATION OF CHROMOSOME CONDENSATION	biological process	3	2.3721e-07
eQTL			RIBONUCLEOPROTEIN COMPLEX	cellular component	388	6.8421e-07
