## Supplemental Table 10 for "The Genomic Architecture of Circulating Cytokine Levels Points to Drug Targets for Immune-Related Diseases"

### Sheet: LDSC correlation
Supplementary table S10: LDSC cross-trait genetic correlations between the circulating levels
	GROa	IL2ra	IL-13	SDF1a	IL1ra	TNFa	IP10	IL-4	MCP1	IFNg	IL-2	IL-5	Eotaxin	GCSF	IL-8	MIF	MCSF	MIP1b	TNFb	HGF	IL-12	IL-7	RANTES	IL-9	IL-10	IL-17	bNGF	FGFBasic	MIG	IL-18	IL-1b	MCP3	IL-6	PDGFbb	SCF	SCGFb	MIP1a	TRAIL	VEGF	CTACK	IL-16
GROa	1	0.3225	0.6701	0.1756	-0.0538	0.3692	0.1123	0.3743	-0.0427	0.2371	0.0717	0.1196	0.097		0.3933		0.0193	0.2622	0.2551	0.1761	0.2558	0.2613	0.2439	0.2608	0.442	0.2584	0.0076	0.1722	0.0755	0.0537	0.2217	0.3077	0.1656	0.5659	-0.0735	0.1892	0.1227	0.1685	0.6125	0.1343	-0.0393
IL2ra	0.3225	1	0.6686	0.4239	0.3765	0.882	0.5928	0.7555	0.4932	0.7175	0.4804	0.6715	0.2981		0.4582		0.2669	0.1729	0.7782	0.4751	0.6757	0.8964	0.1557	0.5903	0.9589	0.6107	0.5453	0.434	0.463	0.2933		0.8019	0.4628	0.3045	-0.3119	0.3718	0.6571	0.7731	0.5934	0.4325	0.4208
IL-13	0.6701	0.6686	1	0.4219	0.1195	0.7727	0.2645	0.9034	0.0879	0.8758	0.2522	0.8867	0.1087		0.7293	0.2481	-0.2169	0.573	1.0064	0.2889	0.3561	0.953	0.324	0.6012			0.6101	0.4984	0.4187	0.1918	0.8291	0.6185	0.2944	0.442	-0.2526	0.3294	0.6442		0.5748	0.6148	-0.0447
SDF1a	0.1756	0.4239	0.4219	1	-0.071	0.3351	0.3068	0.3945	0.0865	0.4605	0.0287	0.4541	0.2413		0.1158		0.1502	0.1189	0.2987	-0.0336	0.4196	0.483	0.219	0.4491	0.7896	0.5169	-0.0394	0.2004	0.2438	-0.1455	0.4332	0.5792	0.4025	0.3607	0.0244	0.2494	0.2095	0.2625	0.4148	0.3702	-0.039
IL1ra	-0.0538	0.3765	0.1195	-0.071	1	0.2803	0.2362	0.1806	-0.0308	0.1465	0.3145	-0.1247	-0.0494		-0.0051		0.0957	0.1949	0.2246	0.3707	0.1521	0.2585	-0.0612	0.1918	0.1346	0.1563	0.1101	0.0344	0.1642	0.2104	0.2626	0.118	0.2464	0.0542	-0.3071	0.1392	0.2886	0.015	0.3091	0.0187	0.3659
TNFa	0.3692	0.882	0.7727	0.3351	0.2803	1	0.5498	0.7935	0.1514	0.8465	0.6132	0.6996	0.2184		0.3991		0.0705	0.1425	0.8108	0.437	0.4247	0.9247	0.3097	0.7719	0.6988	0.8775	0.5254	0.2974	0.4209	-0.1514		0.8181	0.6483	0.4883	-0.2732	0.3508	0.6792	0.5997	0.8464	0.5054	0.2617
IP10	0.1123	0.5928	0.2645	0.3068	0.2362	0.5498	1	0.4313	0.1471	0.3498	0.2728	0.1301	0.1864		0.1753		0.3701	-0.1449	0.4687	0.2864	0.5086	0.4695	0.146	0.4387	0.3856	0.3391	0.6238	0.1132	0.7924	0.2981	0.7576	0.4484	0.4385	0.1427	-0.0285	0.4058	0.294	0.3599	0.27	0.4107	0.0913
IL-4	0.3743	0.7555	0.9034	0.3945	0.1806	0.7935	0.4313	1	0.0788	1.0047	0.4025	-0.0747	0.1794		0.312		0.0319	0.0826	0.5778	0.3068	0.4697	0.8456	0.3875	0.5915	0.8815	0.9656	0.3248	0.4396	0.3279	-0.6862	1.0011	0.6423	0.6423	0.6372	-0.3516	0.3094	0.3755	0.3467	0.8005	0.3134	-0.0889
MCP1	-0.0427	0.4932	0.0879	0.0865	-0.0308	0.1514	0.1471	0.0788	1	0.273	0.0506	0.2201	0.3753		0.3267		-0.0581	-0.0721	0.06	-0.0096	0.2692	0.075	0.1708	0.1654	0.1589	0.1313	-0.3725	0.1507	0.1708		-0.1764	0.2558	0.0967	0.2315	-0.2022	0.0832	0.3022	-0.1743	0.2153	-0.8899	-0.104
IFNg	0.2371	0.7175	0.8758	0.4605	0.1465	0.8465	0.3498	1.0047	0.273	1	0.4223	0.5202	0.2369		0.3629		0.0159	0.1438	0.5469	0.3109	0.3008	0.6253	0.1921	0.4465	0.9419	0.8239	0.1144	0.3727	0.2506	-0.0288		0.4845	0.6715	0.3689	-0.2496	0.3864	0.4107	0.477	0.6636	0.2443	0.103
IL-2	0.0717	0.4804	0.2522	0.0287	0.3145	0.6132	0.2728	0.4025	0.0506	0.4223	1	0.2273	0.0565		0.1486		0.0085	0.2255	0.4493	0.3893	0.0848	0.4939	0.048	0.4317	0.4728	0.3396	0.068	0.1633	0.1245	-0.095	0.9158	0.3983	0.4302	0.204	-0.2405	0.1805	0.4104	0.087	0.5808	-0.3209	0.0887
IL-5	0.1196	0.6715	0.8867	0.4541	-0.1247	0.6996	0.1301	-0.0747	0.2201	0.5202	0.2273	1	0.2711	0.5157	0.2578	0.6304	-1.1884		0.2261	0.221	-0.1781	0.4916	-0.0157	0.1442	0.3023	-0.2039	0.357	0.9427	0.393	0.2662	0.1493	0.6042	0.2976	0.2465	-0.4122	0.263	0.2269	0.1476	0.4114	-0.0368	-0.0499
Eotaxin	0.097	0.2981	0.1087	0.2413	-0.0494	0.2184	0.1864	0.1794	0.3753	0.2369	0.0565	0.2711	1		0.2325		0.0965	0.0064	0.1945	0.0898	0.2119	0.2759	0.1398	0.1568	0.4231	0.2562	-0.1377	0.1078	0.226	-0.3224	0.2915	0.3494	0.0706	0.0954	-0.0021	0.1709	0.0741	0.1508	0.3788	-0.34	-0.0642
GCSF												0.5157		1																0.0244										0.1047
IL-8	0.3933	0.4582	0.7293	0.1158	-0.0051	0.3991	0.1753	0.312	0.3267	0.3629	0.1486	0.2578	0.2325		1		-0.1187	0.2768	0.3163	0.2458	0.1572	0.2753	0.2232	0.2704	0.296	0.3515	-0.3802	0.1628	0.1852	-0.1387	0.3309	0.3309	0.3647	0.4614	-0.3351	0.1355	0.1686	-0.1613	0.5247	0.0629	-0.2001
MIF			0.2481									0.6304				1														-0.3071
MCSF	0.0193	0.2669	-0.2169	0.1502	0.0957	0.0705	0.3701	0.0319	-0.0581	0.0159	0.0085	-1.1884	0.0965		-0.1187		1	0.0218	0.3044	0.2677	0.1495	0.1296	0.0643	0.0979	-0.0706	0.0032	-0.0213	-0.0008	0.1421	-0.8341	-0.16	0.1017	0.1095	0.0121	0.0046	0.2027	0.147	0.2367	-0.0963	-0.0474	0.2807
MIP1b	0.2622	0.1729	0.573	0.1189	0.1949	0.1425	-0.1449	0.0826	-0.0721	0.1438	0.2255		0.0064		0.2768		0.0218	1	0.1734	0.2892	0.0764	0.1135	0.2537	0.0439	0.1864	0.1162	0.293	0.0569	-0.0479	0.6828	0.2504	0.2508	0.1272	0.202	-0.2224	0.0835	0.3624	0.1019	0.3652	0.6304	0.1836
TNFb	0.2551	0.7782	1.0064	0.2987	0.2246	0.8108	0.4687	0.5778	0.06	0.5469	0.4493	0.2261	0.1945		0.3163		0.3044	0.1734	1	0.4783	0.3027	0.6828	0.1683	0.5573	0.5513	0.7117	0.2604	0.1887	0.4761	-0.3387	1.0407	0.6076	0.4092	0.334	-0.2281	0.3194	0.4324	0.3675	0.547	0.2897	0.2191
HGF	0.1761	0.4751	0.2889	-0.0336	0.3707	0.437	0.2864	0.3068	-0.0096	0.3109	0.3893	0.221	0.0898		0.2458		0.2677	0.2892	0.4783	1	0.2668	0.4146	0.0815	0.1606	0.5545	0.3189	-0.013	0.1086	0.2499	-0.5726	0.4739	0.3822	0.4459	0.2591	-0.3187	0.2283	0.3967	0.1172	0.5049	0.2739	0.2606
IL-12	0.2558	0.6757	0.3561	0.4196	0.1521	0.4247	0.5086	0.4697	0.2692	0.3008	0.0848	-0.1781	0.2119		0.1572		0.1495	0.0764	0.3027	0.2668	1	0.3884	0.2456	0.3647	0.5382	0.4434	0.1468	0.1623	0.4043	0.2098	0.6243	0.4406	0.4655	0.267	-0.1063	0.2716	0.3919	0.2783	0.457	0.1784	0.1734
IL-7	0.2613	0.8964	0.953	0.483	0.2585	0.9247	0.4695	0.8456	0.075	0.6253	0.4939	0.4916	0.2759		0.2753		0.1296	0.1135	0.6828	0.4146	0.3884	1	0.4068	0.8395	0.7809	0.8025	0.6026	0.1506	0.5271	0.0762		0.6803	0.6413	0.5014	-0.3057	0.3948	0.577	0.4702	0.8266	0.5527	0.0875
RANTES	0.2439	0.1557	0.324	0.219	-0.0612	0.3097	0.146	0.3875	0.1708	0.1921	0.048	-0.0157	0.1398		0.2232		0.0643	0.2537	0.1683	0.0815	0.2456	0.4068	1	0.3153	0.3988	0.3493	0.079	0.2253	0.1124	-0.0225	0.5556	0.428	0.2169	0.4723	-0.1382	0.056	0.1995	0.0177	0.4799	0.3652	-0.1668
IL-9	0.2608	0.5903	0.6012	0.4491	0.1918	0.7719	0.4387	0.5915	0.1654	0.4465	0.4317	0.1442	0.1568		0.2704		0.0979	0.0439	0.5573	0.1606	0.3647	0.8395	0.3153	1	0.689	0.6165	0.6551	0.1528	0.3906	0.1358	1.1958	0.6137	0.3498	0.346	-0.2088	0.2842	0.5475	0.4318	0.6333	0.5897	0.0788
IL-10	0.442	0.9589		0.7896	0.1346	0.6988	0.3856	0.8815	0.1589	0.9419	0.4728	0.3023	0.4231		0.296		-0.0706	0.1864	0.5513	0.5545	0.5382	0.7809	0.3988	0.689	1	0.888	0.0109	0.3867	0.2814	-0.2559	0.9355	0.6175	0.7	0.5812	-0.3512	0.4063	0.369	0.328	0.634	0.2179	0.0238
IL-17	0.2584	0.6107		0.5169	0.1563	0.8775	0.3391	0.9656	0.1313	0.8239	0.3396	-0.2039	0.2562		0.3515		0.0032	0.1162	0.7117	0.3189	0.4434	0.8025	0.3493	0.6165	0.888	1	0.2556	0.2787	0.2025	-0.151	1.0993	0.7239	0.5187	0.5732	-0.4194	0.2448	0.5103	0.1386	0.7372	0.1106	0.1622
bNGF	0.0076	0.5453	0.6101	-0.0394	0.1101	0.5254	0.6238	0.3248	-0.3725	0.1144	0.068	0.357	-0.1377		-0.3802		-0.0213	0.293	0.2604	-0.013	0.1468	0.6026	0.079	0.6551	0.0109	0.2556	1	0.2911	0.3705	-0.5165	-0.0416	0.5204	0.163	0.2588	-0.6433	0.3221	0.7804	-0.1521	-0.0101	0.0903	0.1488
FGFBasic	0.1722	0.434	0.4984	0.2004	0.0344	0.2974	0.1132	0.4396	0.1507	0.3727	0.1633	0.9427	0.1078		0.1628		-0.0008	0.0569	0.1887	0.1086	0.1623	0.1506	0.2253	0.1528	0.3867	0.2787	0.2911	1	-0.053	0.1152	0.5468	0.1473	0.4256	0.3094	-0.1365	0.0812	0.1514	0.1523	0.2454	0.6118	0.0579
MIG	0.0755	0.463	0.4187	0.2438	0.1642	0.4209	0.7924	0.3279	0.1708	0.2506	0.1245	0.393	0.226		0.1852		0.1421	-0.0479	0.4761	0.2499	0.4043	0.5271	0.1124	0.3906	0.2814	0.2025	0.3705	-0.053	1	-0.0754	0.4603	0.4546	0.302	0.1123	-0.1424	0.3608	0.3881	0.3044	0.4923	0.4907	0.156
IL-18	0.0537	0.2933	0.1918	-0.1455	0.2104	-0.1514	0.2981	-0.6862		-0.0288	-0.095	0.2662	-0.3224	0.0244	-0.1387	-0.3071	-0.8341	0.6828	-0.3387	-0.5726	0.2098	0.0762	-0.0225	0.1358	-0.2559	-0.151	-0.5165	0.1152	-0.0754	1	0.05	-0.3116	-0.5809	0.1637	-0.6526	0.0564	-0.214	-0.2516	0.0687	-0.3855	0.1468
IL-1b	0.2217		0.8291	0.4332	0.2626		0.7576	1.0011	-0.1764		0.9158	0.1493	0.2915		0.3309		-0.16	0.2504	1.0407	0.4739	0.6243		0.5556	1.1958	0.9355	1.0993	-0.0416	0.5468	0.4603	0.05	1	0.7238	0.8259	0.6134	-0.6351	0.3837	0.816	0.0429	0.9786	-0.3721	0.0383
MCP3	0.3077	0.8019	0.6185	0.5792	0.118	0.8181	0.4484	0.6423	0.2558	0.4845	0.3983	0.6042	0.3494		0.3309		0.1017	0.2508	0.6076	0.3822	0.4406	0.6803	0.428	0.6137	0.6175	0.7239	0.5204	0.1473	0.4546	-0.3116	0.7238	1	0.428	0.4822	-0.0046	0.4342	0.5881	0.4805	0.8962	0.4094	0.1695
IL-6	0.1656	0.4628	0.2944	0.4025	0.2464	0.6483	0.4385	0.6423	0.0967	0.6715	0.4302	0.2976	0.0706		0.3647		0.1095	0.1272	0.4092	0.4459	0.4655	0.6413	0.2169	0.3498	0.7	0.5187	0.163	0.4256	0.302	-0.5809	0.8259	0.428	1	0.3813	-0.2408	0.2577	0.4078	-0.239	0.7435	-0.0933	0.1301
PDGFbb	0.5659	0.3045	0.442	0.3607	0.0542	0.4883	0.1427	0.6372	0.2315	0.3689	0.204	0.2465	0.0954		0.4614		0.0121	0.202	0.334	0.2591	0.267	0.5014	0.4723	0.346	0.5812	0.5732	0.2588	0.3094	0.1123	0.1637	0.6134	0.4822	0.3813	1	-0.1772	0.2252	0.2419	0.1978	0.8107	0.5778	-0.1068
SCF	-0.0735	-0.3119	-0.2526	0.0244	-0.3071	-0.2732	-0.0285	-0.3516	-0.2022	-0.2496	-0.2405	-0.4122	-0.0021		-0.3351		0.0046	-0.2224	-0.2281	-0.3187	-0.1063	-0.3057	-0.1382	-0.2088	-0.3512	-0.4194	-0.6433	-0.1365	-0.1424	-0.6526	-0.6351	-0.0046	-0.2408	-0.1772	1	-0.0575	-0.2884	-0.4017	-0.3103	-0.2907	-0.0111
SCGFb	0.1892	0.3718	0.3294	0.2494	0.1392	0.3508	0.4058	0.3094	0.0832	0.3864	0.1805	0.263	0.1709		0.1355		0.2027	0.0835	0.3194	0.2283	0.2716	0.3948	0.056	0.2842	0.4063	0.2448	0.3221	0.0812	0.3608	0.0564	0.3837	0.4342	0.2577	0.2252	-0.0575	1	0.3117	0.3581	0.3225	0.5522	0.1419
MIP1a	0.1227	0.6571	0.6442	0.2095	0.2886	0.6792	0.294	0.3755	0.3022	0.4107	0.4104	0.2269	0.0741		0.1686		0.147	0.3624	0.4324	0.3967	0.3919	0.577	0.1995	0.5475	0.369	0.5103	0.7804	0.1514	0.3881	-0.214	0.816	0.5881	0.4078	0.2419	-0.2884	0.3117	1	0.4712	0.6829	0.0082	0.3406
TRAIL	0.1685	0.7731		0.2625	0.015	0.5997	0.3599	0.3467	-0.1743	0.477	0.087	0.1476	0.1508		-0.1613		0.2367	0.1019	0.3675	0.1172	0.2783	0.4702	0.0177	0.4318	0.328	0.1386	-0.1521	0.1523	0.3044	-0.2516	0.0429	0.4805	-0.239	0.1978	-0.4017	0.3581	0.4712	1	0.0544	0.1158	0.3445
VEGF	0.6125	0.5934	0.5748	0.4148	0.3091	0.8464	0.27	0.8005	0.2153	0.6636	0.5808	0.4114	0.3788		0.5247		-0.0963	0.3652	0.547	0.5049	0.457	0.8266	0.4799	0.6333	0.634	0.7372	-0.0101	0.2454	0.4923	0.0687	0.9786	0.8962	0.7435	0.8107	-0.3103	0.3225	0.6829	0.0544	1	0.3765	0.2307
CTACK	0.1343	0.4325	0.6148	0.3702	0.0187	0.5054	0.4107	0.3134	-0.8899	0.2443	-0.3209	-0.0368	-0.34	0.1047	0.0629		-0.0474	0.6304	0.2897	0.2739	0.1784	0.5527	0.3652	0.5897	0.2179	0.1106	0.0903	0.6118	0.4907	-0.3855	-0.3721	0.4094	-0.0933	0.5778	-0.2907	0.5522	0.0082	0.1158	0.3765	1	-0.4181
IL-16	-0.0393	0.4208	-0.0447	-0.039	0.3659	0.2617	0.0913	-0.0889	-0.104	0.103	0.0887	-0.0499	-0.0642		-0.2001		0.2807	0.1836	0.2191	0.2606	0.1734	0.0875	-0.1668	0.0788	0.0238	0.1622	0.1488	0.0579	0.156	0.1468	0.0383	0.1695	0.1301	-0.1068	-0.0111	0.1419	0.3406	0.3445	0.2307	-0.4181	1

### Sheet: LDSC pvalue
Supplementary table S10: LDSC cross-trait genetic correlations between the circulating levels
	GROa	IL2ra	IL-13	SDF1a	IL1ra	TNFa	IP10	IL-4	MCP1	IFNg	IL-2	IL-5	Eotaxin	GCSF	IL-8	MIF	MCSF	MIP1b	TNFb	HGF	IL-12	IL-7	RANTES	IL-9	IL-10	IL-17	bNGF	FGFBasic	MIG	IL-18	IL-1b	MCP3	IL-6	PDGFbb	SCF	SCGFb	MIP1a	TRAIL	VEGF	CTACK	IL-16
GROa		0.056	0.0089	0.0781	0.5992	0.0113	0.2615	0.0006	0.6854	0.0854	0.5431	0.8317	0.1986		0.0033		0.8422	0.4706	0.0232	0.0816	0.0129	0.0343	0.0536	0.014	0.0084	0.0385	0.9749	0.2592	0.5701	0.8893	0.4114	0.0046	0.2471	0.0001	0.5587	0.0186	0.3362	0.3369	0.0203	0.8082	0.6663
IL2ra	0.056		0.0951	0.0206	0.0807	1.3345e-05	0.0004	0.0008	0.008	0.0082	0.0278	0.1779	0.0422		0.0157		0.1693	0.6431	0.0001	0.0105	0.0033	0.0001	0.4417	0.001	0.0029	0.0102	0.2041	0.1865	0.0124	0.5028		0.0011	0.0728	0.0611	0.1516	0.0247	0.0018	0.0069	0.1028	0.2688	0.0158
IL-13	0.0089	0.0951		0.2204	0.6326	9.1903e-13	0.648	0.1382	0.921	0.1192	0.1587	0.0048	0.7322		0.4953	0.3816	0.785	0.167	0.1403	0.5002	0.076	9.9116e-12	0.4643	6.8734e-05			0.0096	0.2591	0.0934	0.8322	0.064	0.0389	0.6895	0.2966	0.6182	0.1137	0.0048		0.2218	0.0243	0.9422
SDF1a	0.0781	0.0206	0.2204		0.336	0.0056	0.0011	0.0019	0.4271	0.0155	0.7937	0.1286	0.0015		0.2744		0.136	0.747	0.0171	0.7624	0.0003	0.0001	0.0802	2.5668e-06	5.774e-06	9.8392e-05	0.8812	0.2563	0.0291	0.5987	0.251	1.6331e-07	0.0005	2.6098e-06	0.8179	0.0059	0.1055	0.1218	0.0425	0.0923	0.6786
IL1ra	0.5992	0.0807	0.6326	0.336		0.1723	0.0098	0.2318	0.7257	0.3167	0.1033	0.7671	0.4661		0.9638		0.313	0.4223	0.2355	0.0844	0.1326	0.1094	0.4289	0.1367	0.4352	0.3265	0.6221	0.6913	0.0907	0.5074	0.3876	0.3689	0.3362	0.5233	0.0275	0.1793	0.2151	0.9348	0.2616	0.96	0.0069
TNFa	0.0113	1.3345e-05	9.1903e-13	0.0056	0.1723		1.7384e-08	8.6054e-20	0.2439	3.3664e-05	2.1819e-09	0.0502	0.0372		0.0052		0.5977	0.6411	3.1531e-27	8.2636e-05	0.0007	8.105e-33	0.0079	2.1387e-24	1.3984e-05	2.7225e-30	0.0251	0.1956	0.0007	0.7844		2.4286e-14	1.6192e-06	3.0608e-08	0.0418	0.0008	1.6486e-09	0.0002	0.0076	0.2164	0.0312
IP10	0.2615	0.0004	0.648	0.0011	0.0098	1.7384e-08		0.0001	0.3381	0.0048	0.0067	0.7291	0.0067		0.1272		0.0012	0.5259	1.7657e-06	0.0061	4.5125e-07	5.7622e-05	0.1309	2.9259e-06	0.012	0.0121	0.0522	0.4019	1.5625e-10	0.5531	0.1633	2.9466e-05	0.0007	0.0735	0.7907	2.9255e-06	0.0235	0.0179	0.156	0.1947	0.395
IL-4	0.0006	0.0008	0.1382	0.0019	0.2318	8.6054e-20	0.0001		0.6265	9.6035e-08	0.0068	0.9711	0.1458		0.1157		0.8138	0.8319	3.032e-06	0.0096	0.0005	3.8952e-21	0.0084	5.056e-07	3.7034e-10	1.0393e-39	0.2343	0.1949	0.0205	0.7531	0.0768	1.5224e-07	4.3312e-08	1.4176e-12	0.0333	0.0037	0.0106	0.1562	0.0093	0.6979	0.548
MCP1	0.6854	0.008	0.921	0.4271	0.7257	0.2439	0.3381	0.6265		0.0394	0.693	0.6609	9.968e-07		0.0034		0.6527	0.9284	0.691	0.9311	0.0108	0.6477	0.0538	0.134	0.4009	0.405	0.323	0.2848	0.2521		0.6849	0.0776	0.5218	0.01	0.1496	0.4997	0.0253	0.5055	0.2582	0.5165	0.3719
IFNg	0.0854	0.0082	0.1192	0.0155	0.3167	3.3664e-05	0.0048	9.6035e-08	0.0394		0.0268	0.6477	0.0689		0.2253		0.9145	0.6629	0.0004	0.0296	0.0484	2.9324e-06	0.2193	0.0015	4.4743e-06	4.8776e-06	0.7402	0.2787	0.0746	0.9795		0.0012	0.0079	0.029	0.2287	0.003	0.0071	0.0922	0.0589	0.8082	0.4392
IL-2	0.5431	0.0278	0.1587	0.7937	0.1033	2.1819e-09	0.0067	0.0068	0.693	0.0268		0.6087	0.5604		0.3415		0.9479	0.3276	0.0006	0.0004	0.4488	0.0004	0.648	0.0001	0.0063	0.0297	0.8193	0.2448	0.3251	0.7797	0.1439	0.0018	0.0042	0.0535	0.0347	0.0862	0.0007	0.6901	0.0361	0.6284	0.47
IL-5	0.8317	0.1779	0.0048	0.1286	0.7671	0.0502	0.7291	0.9711	0.6609	0.6477	0.6087		0.3445	0.2844	0.7308	0.2803	0.3708		0.843	0.5175	0.706	0.7067	0.9475	0.7752	0.8283	0.9502	0.4874	0.1162	0.1898	0.6977	0.9044	0.0764	0.5477	0.3342	0.3313	0.2482	0.609	0.8583	0.1459	0.9981	0.8845
Eotaxin	0.1986	0.0422	0.7322	0.0015	0.4661	0.0372	0.0067	0.1458	9.968e-07	0.0689	0.5604	0.3445			0.0149		0.3323	0.985	0.0674	0.1996	0.0074	0.0175	0.0522	0.0437	0.0189	0.0396	0.5261	0.2028	0.0049	0.4524	0.3318	0.001	0.5486	0.1582	0.9755	0.0116	0.4201	0.2707	0.0215	0.4291	0.5104
GCSF												0.2844																		0.9804										0.9169
IL-8	0.0033	0.0157	0.4953	0.2744	0.9638	0.0052	0.1272	0.1157	0.0034	0.2253	0.3415	0.7308	0.0149				0.3357	0.6082	0.0956	0.0253	0.131	0.171	0.0432	0.0361	0.2171	0.0476	0.4269	0.3387	0.1716	0.9135	0.3536	0.0134	0.0173	1.1302e-06	0.0211	0.197	0.2657	0.6668	0.0183	0.9505	0.1606
MIF			0.3816									0.2803																		0.6667
MCSF	0.8422	0.1693	0.785	0.136	0.313	0.5977	0.0012	0.8138	0.6527	0.9145	0.9479	0.3708	0.3323		0.3357			0.9139	0.018	0.0223	0.2163	0.4138	0.4204	0.3768	0.7218	0.9836	0.9319	0.9931	0.3544	0.5428	0.6601	0.4184	0.488	0.8779	0.9659	0.0391	0.2344	0.1723	0.6379	0.922	0.005
MIP1b	0.4706	0.6431	0.167	0.747	0.4223	0.6411	0.5259	0.8319	0.9284	0.6629	0.3276		0.985		0.6082		0.9139		0.6217	0.4388	0.6431	0.7289	0.4802	0.7938	0.5867	0.759	0.5917	0.6629	0.8654	0.0913	0.6857	0.52	0.729	0.6106	0.1051	0.8341	0.2818	0.8422	0.4012	0.2017	0.3607
TNFb	0.0232	0.0001	0.1403	0.0171	0.2355	3.1531e-27	1.7657e-06	3.032e-06	0.691	0.0004	0.0006	0.843	0.0674		0.0956		0.018	0.6217		4.5513e-06	0.0196	8.533e-09	0.2148	3.2013e-07	0.0058	9.721e-11	0.3698	0.2023	0.0001	0.8227	0.0638	1.806e-07	0.0101	0.001	0.0825	0.0032	0.0018	0.0959	0.0326	0.6853	0.0697
HGF	0.0816	0.0105	0.5002	0.7624	0.0844	8.2636e-05	0.0061	0.0096	0.9311	0.0296	0.0004	0.5175	0.1996		0.0253		0.0223	0.4388	4.5513e-06		0.0124	0.0002	0.3079	0.1205	9.5872e-05	0.0122	0.9607	0.228	0.0308	0.5178	0.1548	0.0005	0.0001	0.0004	0.0027	0.0156	0.0003	0.5116	0.017	0.5416	0.0054
IL-12	0.0129	0.0033	0.076	0.0003	0.1326	0.0007	4.5125e-07	0.0005	0.0108	0.0484	0.4488	0.706	0.0074		0.131		0.2163	0.6431	0.0196	0.0124		0.0099	0.012	0.0014	0.0006	0.0017	0.5391	0.3912	0.0007	0.4673	0.2056	0.0042	0.0004	0.0023	0.3111	0.0097	0.0009	0.0929	0.0051	0.5742	0.0616
IL-7	0.0343	0.0001	9.9116e-12	0.0001	0.1094	8.105e-33	5.7622e-05	3.8952e-21	0.6477	2.9324e-06	0.0004	0.7067	0.0175		0.171		0.4138	0.7289	8.533e-09	0.0002	0.0099		0.0093	1.5836e-17	2.938e-08	4.5087e-18	0.0319	0.5483	0.0001	0.8974		8.8571e-09	9.364e-06	1.7402e-06	0.0457	0.0006	9.1996e-07	0.0334	0.0021	0.3763	0.5085
RANTES	0.0536	0.4417	0.4643	0.0802	0.4289	0.0079	0.1309	0.0084	0.0538	0.2193	0.648	0.9475	0.0522		0.0432		0.4204	0.4802	0.2148	0.3079	0.012	0.0093		0.0078	0.0622	0.0017	0.7374	0.2596	0.2809	0.9122	0.2265	6.9426e-05	0.0643	0.0003	0.1443	0.4748	0.0296	0.9039	0.0353	0.1555	0.0451
IL-9	0.014	0.001	6.8734e-05	2.5668e-06	0.1367	2.1387e-24	2.9259e-06	5.056e-07	0.134	0.0015	0.0001	0.7752	0.0437		0.0361		0.3768	0.7938	3.2013e-07	0.1205	0.0014	1.5836e-17	0.0078		1.4038e-05	8.0296e-09	0.011	0.4155	0.0008	0.735	0.1388	2.4179e-09	0.0134	8.9222e-05	0.0896	0.0046	2.728e-08	0.0031	0.0228	0.0609	0.4627
IL-10	0.0084	0.0029		5.774e-06	0.4352	1.3984e-05	0.012	3.7034e-10	0.4009	4.4743e-06	0.0063	0.8283	0.0189		0.2171		0.7218	0.5867	0.0058	9.5872e-05	0.0006	2.938e-08	0.0622	1.4038e-05		1.1891e-09	0.9806	0.4199	0.1377	0.817	0.1218	0.0012	0.0007	0.0001	0.128	0.0074	0.0513	0.3241	0.0106	0.7997	0.889
IL-17	0.0385	0.0102		9.8392e-05	0.3265	2.7225e-30	0.0121	1.0393e-39	0.405	4.8776e-06	0.0297	0.9502	0.0396		0.0476		0.9836	0.759	9.721e-11	0.0122	0.0017	4.5087e-18	0.0017	8.0296e-09	1.1891e-09		0.3775	0.3322	0.2469	0.9122	0.086	7.5387e-09	0.0006	5.3894e-09	0.0193	0.0489	0.0003	0.6599	0.0184	0.8938	0.2265
bNGF	0.9749	0.2041	0.0096	0.8812	0.6221	0.0251	0.0522	0.2343	0.323	0.7402	0.8193	0.4874	0.5261		0.4269		0.9319	0.5917	0.3698	0.9607	0.5391	0.0319	0.7374	0.011	0.9806	0.3775		0.4707	0.1344	0.4373	0.9642	0.0643	0.5969	0.1753	0.1404	0.1674	0.0165	0.7754	0.9819	0.8505	0.523
FGFBasic	0.2592	0.1865	0.2591	0.2563	0.6913	0.1956	0.4019	0.1949	0.2848	0.2787	0.2448	0.1162	0.2028		0.3387		0.9931	0.6629	0.2023	0.228	0.3912	0.5483	0.2596	0.4155	0.4199	0.3322	0.4707		0.6645	0.763	0.5689	0.2599	0.1918	0.1975	0.4424	0.3964	0.3973	0.3355	0.2705	0.0769	0.6194
MIG	0.5701	0.0124	0.0934	0.0291	0.0907	0.0007	1.5625e-10	0.0205	0.2521	0.0746	0.3251	0.1898	0.0049		0.1716		0.3544	0.8654	0.0001	0.0308	0.0007	0.0001	0.2809	0.0008	0.1377	0.2469	0.1344	0.6645		0.8541	0.2626	0.0009	0.0391	0.2318	0.2132	0.0003	0.0023	0.1281	0.0589	0.1003	0.1924
IL-18	0.8893	0.5028	0.8322	0.5987	0.5074	0.7844	0.5531	0.7531		0.9795	0.7797	0.6977	0.4524	0.9804	0.9135	0.6667	0.5428	0.0913	0.8227	0.5178	0.4673	0.8974	0.9122	0.735	0.817	0.9122	0.4373	0.763	0.8541		0.937	0.4714	0.5437	0.4237	0.1296	0.8355	0.6835	0.8401	0.8086	0.5707	0.6463
IL-1b	0.4114		0.064	0.251	0.3876		0.1633	0.0768	0.6849		0.1439	0.9044	0.3318		0.3536		0.6601	0.6857	0.0638	0.1548	0.2056		0.2265	0.1388	0.1218	0.086	0.9642	0.5689	0.2626	0.937		0.1226	0.132	0.1905	0.3018	0.2739	0.1282	0.9428	0.2074	0.7174	0.8925
MCP3	0.0046	0.0011	0.0389	1.6331e-07	0.3689	2.4286e-14	2.9466e-05	1.5224e-07	0.0776	0.0012	0.0018	0.0764	0.001		0.0134		0.4184	0.52	1.806e-07	0.0005	0.0042	8.8571e-09	6.9426e-05	2.4179e-09	0.0012	7.5387e-09	0.0643	0.2599	0.0009	0.4714	0.1226		0.0032	4.6331e-07	0.9712	0.0002	1.2665e-05	0.0066	0.009	0.2002	0.164
IL-6	0.2471	0.0728	0.6895	0.0005	0.3362	1.6192e-06	0.0007	4.3312e-08	0.5218	0.0079	0.0042	0.5477	0.5486		0.0173		0.488	0.729	0.0101	0.0001	0.0004	9.364e-06	0.0643	0.0134	0.0007	0.0006	0.5969	0.1918	0.0391	0.5437	0.132	0.0032		0.0001	0.1277	0.0507	0.0072	0.4804	0.017	0.8674	0.305
PDGFbb	0.0001	0.0611	0.2966	2.6098e-06	0.5233	3.0608e-08	0.0735	1.4176e-12	0.01	0.029	0.0535	0.3342	0.1582		1.1302e-06		0.8779	0.6106	0.001	0.0004	0.0023	1.7402e-06	0.0003	8.9222e-05	0.0001	5.3894e-09	0.1753	0.1975	0.2318	0.4237	0.1905	4.6331e-07	0.0001		0.0621	0.0031	0.0158	0.1753	0.0042	0.0057	0.2232
SCF	0.5587	0.1516	0.6182	0.8179	0.0275	0.0418	0.7907	0.0333	0.1496	0.2287	0.0347	0.3313	0.9755		0.0211		0.9659	0.1051	0.0825	0.0027	0.3111	0.0457	0.1443	0.0896	0.128	0.0193	0.1404	0.4424	0.2132	0.1296	0.3018	0.9712	0.1277	0.0621		0.662	0.0141	0.0605	0.2022	0.3901	0.9119
SCGFb	0.0186	0.0247	0.1137	0.0059	0.1793	0.0008	2.9255e-06	0.0037	0.4997	0.003	0.0862	0.2482	0.0116		0.197		0.0391	0.8341	0.0032	0.0156	0.0097	0.0006	0.4748	0.0046	0.0074	0.0489	0.1674	0.3964	0.0003	0.8355	0.2739	0.0002	0.0507	0.0031	0.662		0.0029	0.0219	0.0704	0.022	0.1251
MIP1a	0.3362	0.0018	0.0048	0.1055	0.2151	1.6486e-09	0.0235	0.0106	0.0253	0.0071	0.0007	0.609	0.4201		0.2657		0.2344	0.2818	0.0018	0.0003	0.0009	9.1996e-07	0.0296	2.728e-08	0.0513	0.0003	0.0165	0.3973	0.0023	0.6835	0.1282	1.2665e-05	0.0072	0.0158	0.0141	0.0029		0.004	0.0156	0.9879	0.0009
TRAIL	0.3369	0.0069		0.1218	0.9348	0.0002	0.0179	0.1562	0.5055	0.0922	0.6901	0.8583	0.2707		0.6668		0.1723	0.8422	0.0959	0.5116	0.0929	0.0334	0.9039	0.0031	0.3241	0.6599	0.7754	0.3355	0.1281	0.8401	0.9428	0.0066	0.4804	0.1753	0.0605	0.0219	0.004		0.8712	0.8817	0.0297
VEGF	0.0203	0.1028	0.2218	0.0425	0.2616	0.0076	0.156	0.0093	0.2582	0.0589	0.0361	0.1459	0.0215		0.0183		0.6379	0.4012	0.0326	0.017	0.0051	0.0021	0.0353	0.0228	0.0106	0.0184	0.9819	0.2705	0.0589	0.8086	0.2074	0.009	0.017	0.0042	0.2022	0.0704	0.0156	0.8712		0.1177	0.1576
CTACK	0.8082	0.2688	0.0243	0.0923	0.96	0.2164	0.1947	0.6979	0.5165	0.8082	0.6284	0.9981	0.4291	0.9169	0.9505		0.922	0.2017	0.6853	0.5416	0.5742	0.3763	0.1555	0.0609	0.7997	0.8938	0.8505	0.0769	0.1003	0.5707	0.7174	0.2002	0.8674	0.0057	0.3901	0.022	0.9879	0.8817	0.1177		0.4447
IL-16	0.6663	0.0158	0.9422	0.6786	0.0069	0.0312	0.395	0.548	0.3719	0.4392	0.47	0.8845	0.5104		0.1606		0.005	0.3607	0.0697	0.0054	0.0616	0.5085	0.0451	0.4627	0.889	0.2265	0.523	0.6194	0.1924	0.6463	0.8925	0.164	0.305	0.2232	0.9119	0.1251	0.0009	0.0297	0.1576	0.4447
