## Supplemental Table 11 for "The Genomic Architecture of Circulating Cytokine Levels Points to Drug Targets for Immune-Related Diseases"

### Sheet: sheet1
Supplementary Table S11: associations between circulating cytokine concentrations from inverse-variance wheigted MR analysis
outcome	exposure	Estimate	MR_pval_FDR	LDSC_r2	LDSC_pval	MR_pval_FDR_log10
bNGF	GROa	-0.0415276	0.0203607	0.01793	0.9401	1.69121
bNGF	SCGFb	0.070502	0.0203607	0.358	0.1208	1.69121
bNGF	TNFb	0.611309	8.28742e-09	0.4634	0.2412	8.08158
FGFBasic	MIP1a	0.132935	0.0132617	0.1546	0.3849	1.8774
GROa	IL-9	0.336381	2.8373e-06	0.3043	0.01205	5.54709
GROa	TNFb	0.33732	0.00197178	0.3012	0.01655	2.70514
GROa	VEGF	0.0433362	0.0173529	0.6338	0.02006	1.76063
HGF	GCSF	0.860947	0.0279291	NA	NA	1.55394
HGF	IL1ra	-0.0937301	0.00277143	0.3727	0.08539	2.5573
HGF	VEGF	0.0481128	0.00562895	0.5134	0.01949	2.24957
IL-16	GCSF	0.574636	0.000527328	NA	NA	3.27792
IL-16	TNFb	0.308259	0.0177153	0.245	0.0575	1.75165
IL-18	GCSF	0.701835	0.0225234	0.2011	0.9397	1.64737
IL1ra	GCSF	0.583272	0.0252875	NA	NA	1.59709
IL1ra	TNFb	0.326892	0.00430962	0.2866	0.2434	2.36556
IL1ra	VEGF	0.0478452	0.0390383	0.3149	0.2631	1.40851
IL-2ra	TNFb	0.695134	3.0376e-09	0.991	0.0009519	8.51747
IL-8	GCSF	-0.908166	1.52607e-07	NA	NA	6.81642
IL-8	VEGF	0.0550537	0.00415462	0.5286	0.02402	2.38147
IL-9	IL1ra	-0.0713481	0.0373068	0.2011	0.1446	1.42821
IL-9	TNFb	0.622594	1.8122e-07	0.6555	8.111e-09	6.74179
IP10	SDF1a	0.195659	0.00344989	0.3651	7.153e-05	2.4622
MCP1	Eotaxin	0.237709	0.000478511	0.3762	1.844e-06	3.32011
MCP1	MIF	0.193359	0.0315587	NA	NA	1.50088
MCP1	VEGF	0.0425022	0.0315587	0.2242	0.2508	1.50088
MCP3	Eotaxin	1.37213	0.021293	0.3777	0.0009581	1.67176
MCP3	IL1ra	-0.0858135	0.00592269	0.1522	0.3111	2.22748
MCP3	IL-9	0.361652	0.000277724	0.6978	6.088e-07	3.55639
MCP3	TNFb	0.916691	9.06201e-15	0.7666	3.698e-09	14.0428
MCP3	VEGF	0.0708487	0.00567017	1.227	0.04807	2.2464
MCSF	GROa	-0.0349879	0.0345417	0.01765	0.8542	1.46166
MCSF	IL-2ra	-0.119987	0.0345417	0.2946	0.1413	1.46166
MCSF	VEGF	0.0463511	0.0232643	-0.09819	0.626	1.63331
MIG	SDF1a	0.18063	0.00655408	0.2928	0.007856	2.18349
MIG	TNFb	0.407922	0.00253538	0.5061	0.0001287	2.59596
MIP1a	GCSF	0.620779	6.15609e-05	NA	NA	4.2107
MIP1a	HGF	0.144293	0.0413448	0.3955	0.0001884	1.38358
MIP1a	IL1ra	-0.0955388	1.07414e-05	0.2881	0.2112	4.96894
MIP1a	TNFb	0.745566	4.24917e-15	0.5142	0.0004035	14.3717
MIP1b	GCSF	0.994252	4.3335e-05	NA	NA	4.36316
MIP1b	IL-18	0.28057	0.0338746	0.6764	0.0971	1.47013
MIP1b	RANTES	0.497238	0.0103004	0.2466	0.4802	1.98715
PDGFbb	IL-9	0.280822	0.000158843	0.3671	3.149e-05	3.79903
PDGFbb	MIP1a	0.0744339	0.0318437	0.2467	0.01291	1.49698
RANTES	HGF	0.222111	0.0190941	0.1409	0.09684	1.7191
RANTES	IL-2ra	0.135667	0.0345849	0.1544	0.4485	1.46111
RANTES	IL-9	0.4184	1.09758e-06	0.3212	0.008774	5.95956
RANTES	SDF1a	0.148075	0.0345849	0.2796	0.04327	1.46111
RANTES	VEGF	0.0567829	0.0345849	0.6063	0.04072	1.46111
SCGFb	TNFb	0.800114	3.92332e-12	0.3509	0.004097	11.4063
SDF1a	IL-9	0.275279	0.00255871	0.4974	9.32e-07	2.59198
TNFa	IL1ra	-0.107786	0.000141174	0.291	0.1829	3.85025
TNFa	IL-9	0.32073	0.000339398	0.7998	2.95e-24	3.46929
TNFa	MCP3	0.0346379	0.0456692	0.9337	9.789e-16	1.34038
TNFa	TNFb	0.710369	2.76463e-09	0.964	7.492e-39	8.55836
TNFa	VEGF	0.081277	0.000507112	0.9777	0.01123	3.2949
TNFb	IL1ra	-0.103268	0.0132382	0.2866	0.2434	1.87817
TNFb	MCP3	0.0642845	0.0214487	0.7666	3.698e-09	1.6686
TRAIL	MCP3	0.0350428	0.0077991	0.6804	0.00253	2.10796
TRAIL	TNFb	0.634996	2.41924e-11	0.5864	0.005294	10.6163
VEGF	GROa	-0.0337416	0.0258199	0.6338	0.02006	1.58805
VEGF	IL1ra	-0.0526417	0.0337326	0.3149	0.2631	1.47195
VEGF	IL-9	0.172086	0.0337326	0.7045	0.03788	1.47195
VEGF	RANTES	0.110613	0.00616369	0.6063	0.04072	2.21016
VEGF	TNFb	0.338133	0.00225358	0.8795	0.141	2.64713
