## Supplemental Table 13 for "The Genomic Architecture of Circulating Cytokine Levels Points to Drug Targets for Immune-Related Diseases"

### Sheet: Sheet1
Supplementary Table S13: colocalization of causal variants of circulating cytokine concentrations and disease outcomes
Gene_Name	Disease	causal SNP for cyto	causal SNP for disease	distinct causal SNPs	common causal SNPs
G-CSF/CSF-3	asthma	6.7162719098061999E-71	2.7337864271267838E-3	7.5155436863189762E-2	0.922110776709684
IL-9	breast	0.87580805013183127	1.6946258542665649E-19	1.0528194886677541E-4	0.1240866679192995
G-CSF/CSF-3	CD	1.2341209650413741E-3	4.142833130296166E-4	1.6502353179475869E-2	0.98181826247830162
IL-1ra	CD	0.97756387282000023	1.93347177770583E-174	2.091758148144276E-4	2.2226951365207762E-2
IL-2ra	CD	0.97836239272293402	1.8613223482910929E-34	5.6134476070962168E-4	2.107626251635264E-2
CXCL10/IP-10	CD	0.87566895498406683	2.8981247672936918E-17	3.0183279513085448E-4	0.1240292122207181
CXCL9/MIG	CD	0.14474446452331821	1.347131125592083E-19	4.92038712113966E-5	0.85520633160547033
CXCL12/SDF-1a	CD	0.98661983933211361	2.583789992776639E-43	6.8449140397149554E-4	1.269566926391609E-2
IL-18	colorectal	0.99226846398587076	6.2375907812921617E-58	2.101669312721156E-6	7.7294343448220818E-3
IL-1ra	MI	0.88635824262318264	3.57583174142481E-174	3.867743585634703E-4	0.1132549830182633
TRAIL	MI	0.9059423186435569	1.487177093529264E-25	1.25409276888109E-4	9.3932272079553403E-2
IL-2ra	MS	6.9813662159491792E-20	3.315697398598666E-31	0.99999999326720967	6.7327887393408881E-9
RANTES	MS	0.96042217872470059	1.592513788630114E-134	5.8728400277538543E-5	3.9519092875006268E-2
TNF-b	MS	1.6692371391185039E-279	1.144154797650229E-2	2.9357266022483501E-2	0.95920118600099125
FGF-b	psoriasis	0.94560454550036555	3.5002054395222961E-258	1.1366862614258941E-2	4.3028591885365029E-2
IL-18	psoriasis	0.86433763157773025	6.5819976279608589E-81	5.8719027998064557E-4	0.13507517814229719
CXCL12/SDF-1a	psoriasis	0.95563959460654502	2.3228050068562649E-44	6.1514055065558241E-5	4.429889133838498E-2
IL-1ra	RA	0.32417651814328058	2.2128852857518862E-174	2.385025493024211E-4	0.67558497930742845
RANTES	stroke	0.96505307355339764	4.0947560557801061E-134	1.510927895533459E-4	3.4795833657058982E-2
IL-18	UC	0.82111976098005079	1.4275194369890859E-81	1.2718129531231209E-4	0.17875305772462341
CXCL10/IP-10	UC	0.91343760018522657	3.2019657858959132E-17	3.3353110601907267E-4	8.6228868708667139E-2
CCL2/MCP-1	UC	0.79908561486142426	2.8319031729974461E-6	8.8666774248044903E-5	0.1753531636745711
CCL3/MIP-1a	UC	0.97899834220242132	4.8796166086537807E-191	6.3870144663961118E-5	2.0937787652893822E-2
