## Supplemental Table 14 for "The Genomic Architecture of Circulating Cytokine Levels Points to Drug Targets for Immune-Related Diseases"

### Sheet: demographics
Supplementary Table S14: characteristics of the included GWAS databases
	Abbreviation	Total N	YFS and FINRISK 1997 and 2002	scallop CVD 1	decode
source download link			https://data.bris.ac.uk/data/dataset/3g3i5smgghp0s2uvm1doflkx9x	https://zenodo.org/record/2615265#.Y_osx62ZMuX	https://download.decode.is/form/folder/proteomics
Mean Age (SD), years	-	-	49 (8)	n/a	55 (18)
Sex, % female	-	-	51	n/a	57
sample size	-	74783	8293	30931	35559
mean sample sizes for individual cytokines	-	-	-	-	-
Beta nerve growth factor	bNGF	70021	3531	30931	35559
Cutaneous T-cell attracting (CCL27)	CCL27/CTACK	39190	3631	n/a	35559
Eotaxin (CCL11)	CCL11/eotaxin-1	43712	8153.01	n/a	35559
Basic fibroblast growth factor	FGF-b	43124	7565.01	n/a	35559
Granulocyte colony-stimulating factor	G-CSF/CSF-3	43463	7904.01	n/a	35559
Growth regulated oncogene-α (CXCL1)	CXCL1/GROa	69995	3505	30931	35559
Hepatocyte growth factor	HGF	74782	8292.01	30931	35559
Interferon-gamma	IFNg	43260	7701.01	n/a	35559
Interleukin-10	IL-10	43240	7681.01	n/a	35559
Interleukin-13	IL-13	39116	3557.01	n/a	35559
Interleukin-16	IL-16	69973	3483.01	30931	35559
Interleukin-17	IL-17	43319	7760	n/a	35559
Interleukin-18	IL-18	70126	3636	30931	35559
Interleukin-1-beta	IL-1b	38868	3309.01	n/a	35559
Interleukin-1 receptor antagonist	IL-1ra	70128	3638.01	30931	35559
Interleukin-2	IL-2	39034	3475.01	n/a	35559
Interleukin-2 receptor, alpha subunit	IL-2ra	39236	3677.01	n/a	35559
Interleukin-4	IL-4	43683	8124.01	n/a	35559
Interleukin-5	IL-5	38923	3364.01	n/a	35559
Interleukin-6	IL-6	74679	8189.01	30931	35559
Interleukin-7	IL-7	38968	3409.01	n/a	35559
Interleukin-8 (CXCL8)	CXCL8/IL-8	70016	3526.01	30931	35559
Interleukin-9	IL-9	39193	3634.01	n/a	35559
Interferon gamma-induced protein 10 (CXCL10)	CXCL10/IP-10	39244	3685.01	n/a	35559
Monocyte chemotactic protein-1 (CCL2)	CCL2/MCP-1	74783	8293.01	30931	35559
Monocyte specific chemokine 3 (CCL7)	CCL7/MCP-3	36402	843	n/a	35559
Macrophage colony-stimulating factor	M-CSF/CSF-1	67330	839.98	30931	35559
Macrophage migration inhibitory factor (glycosylation-inhibiting factor)	MIF	39053	3494.01	n/a	35559
Monokine induced by interferon-gamma (CXCL9)	CXCL9/MIG	39244	3685.01	n/a	35559
Macrophage inflammatory protein-1α (CCL3)	CCL3/MIP-1a	70012	3522.01	30931	35559
Macrophage inflammatory protein-1β (CCL4)	CCL4/MIP-1b	39174	8243.01	30931	n/a
Platelet derived growth factor BB	PDGFbb	74783	8293.01	30931	35559
Regulated on Activation, Normal T Cell Expressed and Secreted	RANTES	38980	3421	n/a	35559
Stem cell factor	SCF	74780	8290.01	30931	35559
Stem cell growth factor beta	SCGF-b	39241	3682.01	n/a	35559
Stromal cell-derived factor-1 alpha (CXCL12)	CXCL12/SDF-1a	41557	5998	n/a	35559
Tumor necrosis factor-alpha	TNF-a	39013	3454	n/a	35559
Tumor necrosis factor-beta	TNF-b	37118	1559	n/a	35559
TNF-related apoptosis inducing ligand	TRAIL	74676	8186.01	30931	35559
Vascular endothelial growth factor	VEGF	73608	7118.01	30931	35559

### Sheet: Table S6
Table S6 Results from conditioned analyses.
Trait	Conditioned on	Lead variant after conditioning	Other allele	Effect allele	Effect	P-value	HetPval
Round 1
MIP1b	rs113877493	rs76842834	T	C	0.5679	1.314e-35	0.01818
IL2ra	rs12722497	rs12722588	T	C	0.2983	8.952e-20	0.6227
MIP1b	rs138591554	rs113341849	A	G	-0.6075	1.4e-139	0.3115
MIG	rs141053179	rs6841333	T	G	-0.1629	2.943e-10	0.1943
MCP1	rs17838198	rs12075	A	G	-0.1342	1.854e-17	1.521e-35
MIF	rs2330634	rs147224860	T	C	1.9539	9.201e-16	0.04756
VEGF	rs2375980	rs34881325	T	C	0.1182	2.777e-10	0.01029
PDGFbb	rs282258	rs13412535	A	G	-0.2709	2.565e-37	2.569e-07
VEGF	rs4320361	rs12214617	T	G	-0.1193	1.158e-13	0.006536
VEGF	rs4349809	rs12214617	T	G	-0.121	5.282e-14	0.005493
GROa	rs508977	rs74544699	A	G	0.5627	4.078e-11	0.0935
IP10	rs55876513	rs143141511	A	G	0.1394	2.917e-14	0.9069
VEGF	rs6921438	rs12214617	T	G	-0.1315	2.852e-16	0.002118
VEGF	rs9472168	rs12214617	T	G	-0.118	2.106e-13	0.008678
Round 2
MIP1b	rs113877493, rs76842834	rs142499028	T	G	0.803	8.784e-29	0.0004146
Round 3
MIP1b	rs113877493, rs76842834, rs142499028	rs184920307	A	G	-0.7802	4.136e-30	0.74
Round 4
MIP1b	rs113877493, rs76842834, rs142499028, rs184920307	rs11263779	A	G	-0.174	4.953e-16	0.03464
Results from conditioned GWAS analysis. The variants were added to the model assessing associations between variants and cytokines until the locus contained no associations with p-value < 1.2 x 10e-9.

### Sheet: Table S8
Table S8 All significant eQTLs from eQTL meta-analysis
Variant locus	Rsid	Probe	Probe locus	Gene	A1	A2	Beta	SE	P-value	HetPval
1q23.2	rs12075	ILMN_1723684	1q23.2	DARC	G	A	0.111278	0.0170628	6.95208e-11	0.99991
2q36.1	rs13412535	ILMN_1655595	2q36.1	SERPINE2	G	A	-0.309238	0.018497	9.64708e-63	1
3p21.31	rs113010081	ILMN_1763322	3p21.31	CCR3	T	C	0.371552	0.0310272	4.80289e-33	0.865384
3p21.31	rs113341849	ILMN_1763322	3p21.31	CCR3	G	A	0.372654	0.0312999	1.10228e-32	0.850836
4q21.1	rs6841333	ILMN_2285568	4q21.1	NAAA	T	G	-0.286867	0.012562	2.00832e-115	1
4q21.1	rs6841333	ILMN_2391512	4q21.1	NAAA	T	G	-0.214255	0.0132753	1.34994e-58	0.815371
4q13.3	rs508977	ILMN_1745522	4q13.3	PF4V1	T	G	0.256911	0.0308108	7.53526e-17	0.656391
5q13.2	rs17229943	ILMN_1679620	5q13.2	LOC728519	A	C	0.341508	0.0355075	6.71828e-22	0.346157
5q13.2	rs17229943	ILMN_1760189	5q13.2	NAIP	A	C	0.255621	0.0312824	3.0481e-16	0.364419
5q13.2	rs17229943	ILMN_2260082	5q13.2	NAIP	A	C	0.227866	0.0318266	8.09084e-13	0.790152
5q13.2	rs17229943	ILMN_1767377	5q13.2	LOC153561	A	C	0.225751	0.0365956	6.88111e-10	0.248484
9p13.3	rs2070074	ILMN_1664912	9p13.3	IL11RA	A	G	0.192314	0.018085	2.07269e-26	0.363345
9p13.3	rs2070074	ILMN_1657475	9p13.3	GALT	A	G	-0.155224	0.0163844	2.69638e-21	0.903092
9p13.3	rs2070074	ILMN_1720024	9p13.3	IL11RA	A	G	0.0805944	0.0131283	8.30474e-10	1
15q25.1	rs4778636	ILMN_2290628	15q25.1	IL16	G	A	0.635951	0.0234991	2.69827e-161	1
17q12	rs113877493	ILMN_2100209	17q12	CCL4L1	C	T	-0.38933	0.0196466	2.13828e-87	1
17q12	rs184920307	ILMN_2105573	17q12	CCL3L3	G	A	1.67106	0.108984	4.59442e-53	0.993865
17q12	rs184920307	ILMN_2218856	17q12	CCL3L1	G	A	0.802175	0.0563193	4.93134e-46	0.999996
17q12	rs184920307	ILMN_2100209	17q12	CCL4L1	G	A	0.617378	0.0566351	1.14018e-27	1
17q12	rs113877493	ILMN_2105573	17q12	CCL3L3	C	T	-0.390653	0.0394921	4.51178e-23	0.465971
17q12	rs113877493	ILMN_2218856	17q12	CCL3L1	C	T	-0.180162	0.0205325	1.71659e-18	0.69893
17q12	rs11263779	ILMN_2105573	17q12	CCL3L3	G	A	-0.338881	0.0421849	9.49439e-16	0.561393
17q12	rs113877493	ILMN_1716276	17q12	CCL4L2	C	T	-0.163727	0.0212383	1.26743e-14	0.152786
17q12	rs11263779	ILMN_2218856	17q12	CCL3L1	G	A	-0.143478	0.0220872	8.24861e-11	0.361172
17q12	rs184920307	ILMN_1716276	17q12	CCL4L2	G	A	0.351658	0.0614106	1.02617e-08	0.0190466
22q11.23	rs2330634	ILMN_1690982	22q11.23	DDT	C	G	0.195552	0.00630729	4.75076e-211	0.773643
Probe refers to Illumina Human HT-12 v. 4 Expression BeadChip. The HetPval column reports the heterogeneity p-value from meta-analysis.

### Sheet: Table S9
Table S9 Results from FINEMAP analyses
Cytokine	Locus	Association test lead variant	Predicted lead SNP functional annotations	FINEMAP lead variant	Predicted FINEMAP functional annotations	Bayesian factor for FINEMAP lead SNP	Bayesian factor for association test lead SNP
MCP1	1q23.2	rs12075	Missense	rs2511211	-	13.0575	-75.9987
SCGFb	1q24.2	rs4656185	-	rs2239852	-	5.8867	-Inf
IL-18	2p22.3	rs385076	Regulatory	rs469305	-	12.9393	-Inf
PDGFbb	2q36.1	rs13412535	Regulatory	rs995846	-	13.0608	1.9363
MIP1b	3p21.31	rs113010081	Regulatory	rs113647051	-	13.1065	-Inf
Eotaxin	3p22.1	rs2228467	Missense	rs7433284	-	12.9288	-138.246
IL-17	3q21.1	rs1530455	NMD	rs3804750	NMD	3.6913	-Inf
TRAIL	3q26.31	esv2656942	Regulatory	esv2656942	Same variant	13.0948	13.0948
HGF	4p16.3	rs3748034	Missense	rs79448283	Regulatory	13.0865	-22.0444
GROa	4q13.3	rs508977	Regulatory	rs10028419	-	12.3638	-33.8727
IP10	4q21.1	rs141053179	-	rs11723275	Regulatory	13.0671	-1.9582
IL-18	5q13.2	rs17229943	NMD	rs71622283	-	12.7413	-8.3629
VEGF	6p21.1	rs6921438	-	rs73422214	Regulatory	13.0827	-Inf
HGF	7q21.11	rs5745687	Missense	rs5745687	Same variant	8.8455	8.8455
CTACK	9p13.3	rs2070074	Missense	rs2070074	Same variant	12.9995	12.9995
VEGF	9p24.2	rs7030781	-	rs6475939	-	13.202	11.0586
IL2ra	10p15.1	rs12722497	Regulatory	rs71479760	Regulatory	11.8339	-57.7149
VEGF	10q21.3	rs10761731	Regulatory	rs7924036	Regulatory	13.0069	1.9302
IL-18	11q23.1	rs71478720	-	rs11606049	Regulatory	12.9031	-Inf
SCGFb	12q23.3	rs187503377	Regulatory	rs182402729	NMD	13.1778	13.1778
IL-16	15q25.1	rs4778636	NMD	rs145839649	NMD	12.9582	-33.8985
PDGFbb	15q26.3	rs4965869	-	rs11247293	Regulatory	13.1847	13.1847
MIP1b	17q12	rs113877493	-	rs9911791	Regulatory	12.6378	12.6378
TRAIL	18q12.1	rs192989810	-	rs144242131	Regulatory	13.0288	-208.28
SCGFb	19q13.33	rs116924815	-	rs116924815	Same variant	0.1064	0.1064
MIF	22q11.23	rs2330634	-	rs182012324	Missense	13.0623	13.0623
CTACK	22q13.31	rs201003839	-	rs113765561	Regulatory	12.9492	-Inf
Regulatory: variant is located by predicted ENCODE DNA hypersensitivity area, NMD: variant effect predictor predicts nonsense mediated decay, Same variant: same variant as lead variants and predicted by FINEMAP

### Sheet: Table S10
Table S10 GWAS catalogue continuous trait variants associated with cytokine concentration within the discovered loci
Locus	Rsid	Position (GRCh37)	Context	Reported genes	Mapped gene	Trait	Cytokine	Beta for cytokine	SE for cytokine	Effect allele and continuous trait increasing allele	Other allele	Cytokine p-value	Pubmed ID	Link	Title
1q23.2	rs12075	159175354	missense	ACKR1, FCER1A, OR10J5, OR10J1	ACKR1	Obesity-related traits	Eotaxin	0.1671	0.0156	A	G	1.332e-26	23251661	http://www.ncbi.nlm.nih.gov/pubmed/23251661	Novel genetic loci identified for the pathophysiology of childhood obesity in the Hispanic population
1q23.2	rs12075	159175354	missense	ACKR1	ACKR1	Monocyte chemoattractant protein-1	GROa	0.3751	0.0237	A	G	1.244e-55	23017229	http://www.ncbi.nlm.nih.gov/pubmed/23017229	Genome-wide association replicates the association of Duffy antigen receptor for chemokines (DARC) polymorphisms with serum monocyte chemoattractant protein-1 (MCP-1) levels in Hispanic children
1q23.2	rs12075	159175354	missense	ACKR1	ACKR1	MCP1	MCP1	0.2185	0.0155	A	G	1.435e-44	22291609	http://www.ncbi.nlm.nih.gov/pubmed/22291609	A genome-wide association scan on the levels of markers of inflammation in Sardinians reveals associations that underpin its complex regulation
1q23.2	rs12075	159175354	missense	ACKR1	ACKR1	White blood cell count	MCP1	-0.2185	0.0155	G	A	1.435e-44	22037903	http://www.ncbi.nlm.nih.gov/pubmed/22037903	Genetic variants associated with the white blood cell count in 13,923 subjects in the eMERGE Network
1q23.2	rs2251746	159272060	intron	FCER1A	FCER1A	IgE levels	GROa	0.2454	0.0262	C	T	5.986e-21	22075330	http://www.ncbi.nlm.nih.gov/pubmed/22075330	A genome-wide association study of plasma total IgE concentrations in the Framingham Heart Study
1q23.2	rs2251746	159272060	intron	FCER1A	FCER1A	IgE levels	MCP1	0.1087	0.0172	C	T	2.86e-10	18846228	http://www.ncbi.nlm.nih.gov/pubmed/18846228	Genome-wide scan on total serum IgE levels identifies FCER1A as novel susceptibility locus.
1q23.2	rs2494250	159278251	nearGene-3	FCER1A,OR10J3	FCER1A	Select biomarker traits	GROa	-0.1881	0.0284	G*	C	2.35e-11	17903293	http://www.ncbi.nlm.nih.gov/pubmed/17903293	Genome-wide association with select biomarker traits in the Framingham Heart Study.
1q23.2	rs4656784	159326880	Intergenic	OR10J3	OR10J7P - OR10J8P	IgE levels	GROa	0.2502	0.0286	G	A	1.543e-18	22075330	http://www.ncbi.nlm.nih.gov/pubmed/22075330	A genome-wide association study of plasma total IgE concentrations in the Framingham Heart Study
1q23.2	rs4656784	159326880	Intergenic	OR10J3	OR10J7P - OR10J8P	IgE levels	MCP1	0.1484	0.019	G	A	1.06e-14	22075330	http://www.ncbi.nlm.nih.gov/pubmed/22075330	A genome-wide association study of plasma total IgE concentrations in the Framingham Heart Study
1q23.2	rs4128725	159405959	intron	OR10J1	OR10J1	MCP1	MCP1	0.1736	0.0249	T*	C	2.213e-12	17903293	http://www.ncbi.nlm.nih.gov/pubmed/17903293	Genome-wide association with select biomarker traits in the Framingham Heart Study.
2p22.3	rs7577696	32278782	Intergenic	SRD5A2, DPY30, SPAST, SLC30A6, NLRC4	DPY30 - SPAST	IL18	IL-18	-0.2249	0.0243	G*	A	2.687e-20	24182552	http://www.ncbi.nlm.nih.gov/pubmed/24182552	Novel gene variants predict serum levels of the cytokines IL-18 and IL-1ra in older adults.
6p21.1	rs9472155	43897727	intron	MGC45491, VEGF	LOC100132354	Vascular endothelial growth factor levels	IL12p70	0.1434	0.0184	C	T	3.935e-15	21757650	http://www.ncbi.nlm.nih.gov/pubmed/21757650	Identification of cis- and trans-acting genetic variants explaining up to half the variation in circulating vascular endothelial growth factor levels
6p21.1	rs9472155	43897727	intron	MGC45491, VEGF	LOC100132354	Vascular endothelial growth factor levels	VEGF	0.1636	0.02	C	T	1.894e-16	21757650	http://www.ncbi.nlm.nih.gov/pubmed/21757650	Identification of cis- and trans-acting genetic variants explaining up to half the variation in circulating vascular endothelial growth factor levels
6p21.1	rs4513773	43925526	Intergenic	MGC45491, MRPL14	TRNAI25	Vascular endothelial growth factor levels	IL-10	0.2841	0.0165	A	G	1.698e-66	21757650	http://www.ncbi.nlm.nih.gov/pubmed/21757650	Identification of cis- and trans-acting genetic variants explaining up to half the variation in circulating vascular endothelial growth factor levels
6p21.1	rs4513773	43925526	Intergenic	MGC45491, MRPL14	TRNAI25	Vascular endothelial growth factor levels	IL-12p70	0.3766	0.0159	A	G	7.85e-124	21757650	http://www.ncbi.nlm.nih.gov/pubmed/21757650	Identification of cis- and trans-acting genetic variants explaining up to half the variation in circulating vascular endothelial growth factor levels
6p21.1	rs4513773	43925526	Intergenic	MGC45491, MRPL14	TRNAI25	Vascular endothelial growth factor levels	IL-13	0.4137	0.0242	A	G	1.951e-65	21757650	http://www.ncbi.nlm.nih.gov/pubmed/21757650	Identification of cis- and trans-acting genetic variants explaining up to half the variation in circulating vascular endothelial growth factor levels
6p21.1	rs4513773	43925526	Intergenic	MGC45491, MRPL14	TRNAI25	Vascular endothelial growth factor levels	IL-5	0.1525	0.0249	A	G	9.292e-10	21757650	http://www.ncbi.nlm.nih.gov/pubmed/21757650	Identification of cis- and trans-acting genetic variants explaining up to half the variation in circulating vascular endothelial growth factor levels
6p21.1	rs4513773	43925526	Intergenic	MGC45491, MRPL14	TRNAI25	Vascular endothelial growth factor levels	IL-7	0.3199	0.0246	A	G	9.667e-39	21757650	http://www.ncbi.nlm.nih.gov/pubmed/21757650	Identification of cis- and trans-acting genetic variants explaining up to half the variation in circulating vascular endothelial growth factor levels
6p21.1	rs4513773	43925526	Intergenic	MGC45491, MRPL14	TRNAI25	Vascular endothelial growth factor levels	VEGF	0.4849	0.0174	A	G	3.93e-170	21757650	http://www.ncbi.nlm.nih.gov/pubmed/21757650	Identification of cis- and trans-acting genetic variants explaining up to half the variation in circulating vascular endothelial growth factor levels
9p24.2	rs10738760	2691186	Intergenic	KCNV2, VLDLR	VLDLR - KCNV2	Vascular endothelial growth factor levels	VEGF	0.1181	0.0169	A	G	3.15e-12	21757650	http://www.ncbi.nlm.nih.gov/pubmed/21757650	Identification of cis- and trans-acting genetic variants explaining up to half the variation in circulating vascular endothelial growth factor levels
10p15.1	rs7911500	6037726	Intergenic	IL2RA	IL15RA - IL2RA	Inflammatory biomarkers	IL2ra	-0.503	0.0459	C*	T	4.536e-28	22228203	http://www.ncbi.nlm.nih.gov/pubmed/22228203	A genome-wide association study of inflammatory biomarker changes in response to fenofibrate treatment
10q21.3	rs10761731	65027610	intron	JMJD1C	JMJD1C	Triglycerides	IL-12p70	-0.1001	0.0162	A	T	6.228e-10	24097068	http://www.ncbi.nlm.nih.gov/pubmed/24097068	Discovery and refinement of loci associated with lipid levels.
10q21.3	rs10761731	65027610	intron	JMJD1C	JMJD1C	Platelet counts	VEGF	0.1187	0.0174	T	A	1.006e-11	22139419	http://www.ncbi.nlm.nih.gov/pubmed/22139419	New gene functions in megakaryopoiesis and platelet formation.
10q21.3	rs10761731	65027610	intron	JMJD1C	JMJD1C	Triglycerides	VEGF	-0.1001	0.0162	A	T	1.006e-11	20686565	http://www.ncbi.nlm.nih.gov/pubmed/20686565	Biological, clinical and population relevance of 95 loci for blood lipids.
10q21.3	rs7075195	65050659	intron	JMJD1C, NRBF2, REEP3	JMJD1C	Mean platelet volume	IL-12p70	-0.0987	0.0161	A	G	9.316e-10	24026423	http://www.ncbi.nlm.nih.gov/pubmed/24026423	A genome- and phenome-wide association study to identify genetic variants influencing platelet concentration
10q21.3	rs7075195	65050659	intron	JMJD1C	JMJD1C	Mean platelet volume	VEGF	-0.1178	0.0174	A	G	1.216e-11	22139419	http://www.ncbi.nlm.nih.gov/pubmed/22139419	New gene functions in megakaryopoiesis and platelet formation.
10q21.3	rs10740118	65101207	intron	JMJD1C, NRBF2, REEP3	JMJD1C	Plasma omega-6 polyunsaturated fatty acid levels (linoleic acid)	IL-12p70	-0.0985	0.0161	G	C	1.019e-09	24823311	http://www.ncbi.nlm.nih.gov/pubmed/24823311	Genome-wide association study of plasma N6 polyunsaturated fatty acids within the cohorts for heart and aging research in genomic epidemiology consortium
10q21.3	rs10740118	65101207	intron	JMJD1C, NRBF2, REEP3	JMJD1C	Plasma omega-6 polyunsaturated fatty acid levels (linoleic acid)	VEGF	-0.1177	0.0174	G	C	1.253e-11	24823311	http://www.ncbi.nlm.nih.gov/pubmed/24823311	Genome-wide association study of plasma N6 polyunsaturated fatty acids within the cohorts for heart and aging research in genomic epidemiology consortium
10q21.3	rs7896518	65104500	intron	JMJD1C	JMJD1C	Mean platelet volume	VEGF	-0.1176	0.0173	A	G	1.231e-11	22423221	http://www.ncbi.nlm.nih.gov/pubmed/22423221	A meta-analysis and genome-wide association study of platelet count and mean platelet volume in african americans
11q23.1	rs1834481	112023827	intron	BCO2	IL18	Interleukin-18 levels	IL-18	-0.2658	0.0275	G*	C	4.189e-22	20150558	http://www.ncbi.nlm.nih.gov/pubmed/20150558	Genome-wide association study identifies variants at the IL18-BCO2 locus associated with interleukin-18 levels
11q23.1	rs2250417	112085316	intron	BCO2, IL18, TEX12	BCO2	Inflammatory biomarkers	IL-18	0.1958	0.0237	T*	C	1.454e-16	24182552	http://www.ncbi.nlm.nih.gov/pubmed/24182552	Novel gene variants predict serum levels of the cytokines IL-18 and IL-1ra in older adults.
11q23.1	rs2250417	112085316	intron	IL18	BCO2	IL18	IL-18	0.1958	0.0237	T	C	1.454e-16	18464913	http://www.ncbi.nlm.nih.gov/pubmed/18464913	A genome-wide association study identifies protein quantitative trait loci (pQTLs).
17q12	rs4796217	34819191	Intergenic	CCL4L2	TBC1D3F - ZNHIT3	MIP1b	MIP1b	0.2915	0.0161	T	C	2.024e-72	18464913	http://www.ncbi.nlm.nih.gov/pubmed/18464913	A genome-wide association study identifies protein quantitative trait loci (pQTLs).
* = Effect allele not reported in the study where association between SNP and continuous trait was found
