## Supplemental Table 15 for "The Genomic Architecture of Circulating Cytokine Levels Points to Drug Targets for Immune-Related Diseases"

### Sheet: table
Supplementary Table S15: characteristrics of included GWAS disease databases
disease group	phenotype	Total N	Cases n	Control n	Study PMID / Author, Year	Population
cardiometabolic	Peripheral vascular disease	243060	31307	211753	31285632 / Klarin et al., 2019	European
	Coronary artery disease	184305	60801	123504	26343387 / Nikpay et al., 2015	European
	Largery artery stroke	1513117	9219	1503898	36180795 / Mishra et al., 2022	European
	diabetes mellitus type II	1812013	242283	1569730	38374256 / Suzuki et al. 2024	European
cancer	breast	247173	133384	113789	32424353 / Zhang et al. 2020	European
	colorectal	377673	5657	372016	10.5523/BRIS.AED0U12W0EDE20OLB0M77P4B9 / Burrows et al., 2021	European
	lung	85716	29266	56450	28604730 / McKay et al. 2017	European
	non-Hodgkins lymphoma	412750	2400	410350	32887889 / Rashkin et al. 2020	European
	skin	395710	23694	372016	10.5523/BRIS.AED0U12W0EDE20OLB0M77P4B9 / Burrows et al., 2021	European
allergic and autoimmune	asthma	1376071	121940	1254131	36778051 / Tsuo et al., 2022	European
	crohn's disease	20883	5956	14927	26192919 / Liu et al. 2015	European
	multiple sclerosis	115803	47429	68374	31604244 / International Multiple Sclerosis Genetics Consortium	European
	psoriasis	420461	4815	415646	30305743 / Bycroft et al., 2018	European
	rheumatoid arthritis	58284	14361	43923	24390342 / Okada et al. 2013	European
	ulcerative colitis	27432	6968	20464	26192919 / Liu et al. 2015	European
